# Harmonizing the oral-brain axis: Music-induced microbiota shifts in age-related cognitive disorders and healthy aging

**DOI:** 10.1101/2025.07.29.25332408

**Authors:** Lúa Castelo-Martínez, Nour El Zahraa Mallah, Andrea Cavenaghi, Laura Navarro, Federico Martinón-Torres, Alberto Gómez-Carballa, Antonio Salas

## Abstract

Age-related cognitive disorders (ACD), including Alzheimer’s disease (AD), are associated with systemic inflammation and microbiome dysregulation. The oral–gut– brain axis has emerged as a critical pathway linking microbial communities to neurodegenerative processes. While music is known to influence neurological and emotional functions, its impact on the oral microbiome has not been previously explored. This study is the first to investigate how musical stimulation modulates the oral microbiome in individuals with ACD compared to cognitively healthy controls (HCs). Using next-generation sequencing (NGS), we analyzed buccal swab samples collected before and after a standardized music exposure, assessing microbial diversity, taxonomic composition, and functional pathways. Microbial diversity remained globally stable across timepoints, yet distinct taxonomic shifts emerged between groups. In ACD patients, five genera, *Veillonella*, *Porphyromonas*, *Parvimonas*, *Peptostreptococcaceae_[XI][G-9]*, and *Eikenella*, showed significant changes in abundance after musical exposure. In HCs, *Mycoplasma* was the only genus altered. At the species level, *Veillonella dispar* showed a notable reduction in ACD, highlighting its role as a key responder to music-induced modulation. Several of these taxa, including *Veillonella* and *Porphyromonas*, are well-established oral commensals with documented involvement in periodontal disease and associations with neurodegenerative processes, including AD-related neuroinflammation and amyloid pathology. Functional metagenomic analysis revealed shifts in microbial metabolic potential. Music exposure led to a downregulation of amino acid biosynthesis and upregulation of pathways involved in lipid metabolism, bile acid transformation, pantothenate/CoA biosynthesis, and taurine metabolism, all processes relevant to neurodegenerative disease mechanisms. These findings demonstrate, for the first time, that music can selectively modulate the oral microbiome at both the compositional and functional levels. This novel insight highlights the potential of music as a non-invasive modulator of microbiome– brain interactions, opening new avenues for therapeutic strategies targeting neurodegeneration through sensory stimulation.

**Key message:** This study provides the first evidence that musical stimulation can selectively modulate the oral microbiome in individuals with age-related cognitive disorders, revealing taxonomic and functional microbial shifts linked to neurodegenerative processes, highlighting music as a promising, non-invasive tool to influence microbiome–brain interactions.
