## Supplementary material for "Harmonizing the oral-brain axis: Music-induced microbiota shifts in age-related cognitive disorders and healthy aging": Table S1

### Sheet: Table S1 ACD
Table S1. Differential abundance analysis at genus level with MaAslin2 software comparing TP1 and TP2 in the ACD cohort.
Genus	Log2FC	STAT	P-value	Adjusted P-value
Parvimonas	1.25632	3.82635	0.00185193	0.0810273
Porphyromonas	1.34494	3.79136	0.00198436	0.0810273
Veillonella	-0.776844	-3.60081	0.00289383	0.0810273
Granulicatella	0.858999	3.00915	0.00937991	0.196978
Absconditabacteria_.SR1._.G.1.	0.994827	2.73756	0.0160316	0.246591
Aggregatibacter	1.0069	2.68954	0.0176136	0.246591
Cardiobacterium	0.718047	2.45402	0.0278279	0.288016
Peptostreptococcaceae_.XI..G.9.	0.898669	2.37966	0.0320941	0.288016
Fretibacterium	0.808852	2.36872	0.0327716	0.288016
Peptostreptococcus	0.784614	2.27548	0.0391254	0.288016
Peptostreptococcaceae_.XI..G.4.	0.405623	2.24846	0.0411736	0.288016
Eikenella	0.635514	2.23674	0.0420927	0.288016
Treponema	1.45981	2.20626	0.0445739	0.288016
Actinomyces	-0.916479	-2.05898	0.0586041	0.349121
Leptothrix	0.848832	2.02007	0.0629393	0.349121
Shuttleworthia	0.766176	1.90945	0.0664992	0.349121
Bacteroidales_.G.2.	0.731243	1.91336	0.0763738	0.355044
Gemella	0.441234	1.86774	0.082873	0.355044
Alloprevotella	0.723225	1.86664	0.083036	0.355044
Peptostreptococcaceae_.XI..G.7.	0.224209	1.8566	0.0845343	0.355044
Peptostreptococcaceae_.XI..G.1.	0.594602	1.8171	0.0906653	0.362661
Saccharibacteria_.TM7._.G.6.	0.412644	1.7637	0.0995833	0.376999
Mycoplasma	0.551455	1.7431	0.103226	0.376999
Haemophilus	0.720039	1.65945	0.119251	0.417379
Fusobacterium	0.384054	1.57955	0.136532	0.458652
Ruminococcaceae_.G.2.	0.809805	1.54933	0.143608	0.458652
Streptococcus	0.336475	1.53355	0.147424	0.458652
Gracilibacteria_.GN02._.G.1.	0.330589	1.41392	0.179235	0.512317
Lachnoanaerobaculum	0.345919	1.40399	0.182116	0.512317
Megasphaera	-0.369665	-1.38507	0.187706	0.512317
Butyrivibrio	0.0882637	1.38053	0.189069	0.512317
Lachnospiraceae_.G.2.	0.268012	1.35428	0.197102	0.517393
Catonella	0.510733	1.30481	0.212998	0.542176
Lachnospiraceae_.G.3.	-0.32224	-1.2541	0.230343	0.569083
Desulfobulbus	0.193409	1.23019	0.238898	0.573355
Afipia	0.268787	1.17196	0.260773	0.608471
Peptostreptococcaceae_.XI..G.6.	0.229113	1.10047	0.289688	0.609351
Ruminococcaceae_.G.1.	0.329818	1.09585	0.291639	0.609351
Schaalia	-0.554433	-1.09425	0.292316	0.609351
Leptotrichia	-0.313259	-1.08788	0.295023	0.609351
Saccharibacteria_.TM7._.G.5.	0.220981	1.08227	0.297421	0.609351
Peptococcus	0.294497	1.06504	0.304883	0.609765
Bacteroidaceae_.G.1.	0.266782	0.982158	0.342692	0.669444
Veillonellaceae_.G.1.	0.347208	0.951292	0.357592	0.682675
Propionibacterium	-0.0442072	-0.923038	0.371622	0.693695
Prevotella	0.343719	0.875221	0.396222	0.712528
Bifidobacterium	0.377115	0.87056	0.398677	0.712528
Rothia	0.341035	0.816483	0.427899	0.737591
Saccharibacteria_.TM7._.G.2.	0.117214	0.79171	0.441738	0.737591
Clostridiales_.F.1..G.1.	-0.116854	-0.788845	0.443357	0.737591
Mitsuokella	0.220563	0.780974	0.447823	0.737591
Lachnospiraceae_.G.7.	0.104654	0.735819	0.47399	0.762326
Arachnia	-0.297133	-0.709425	0.489708	0.762326
Kingella	-0.429675	-0.704433	0.492716	0.762326
Anaeroglobus	0.297956	0.691896	0.500317	0.762326
Mogibacterium	0.385331	0.668547	0.514657	0.762326
Ottowia	-0.0536945	-0.664297	0.517292	0.762326
Anaerolineae_.G.1.	0.131521	0.639514	0.532814	0.771662
Corynebacterium	-0.237204	-0.617925	0.546546	0.778134
Lautropia	-0.188714	-0.583871	0.568596	0.789236
Bergeyella	0.132486	0.576948	0.573136	0.789236
Abiotrophia	-0.260651	-0.54929	0.591461	0.797929
Stomatobaculum	0.162078	0.526205	0.606982	0.797929
Capnocytophaga	0.171697	0.524781	0.607946	0.797929
Atopobium	0.181822	0.488309	0.63289	0.812194
Olsenella	0.180627	0.480703	0.638153	0.812194
Filifactor	-0.0478671	-0.434307	0.670684	0.839874
Staphylococcus	0.155797	0.397489	0.697001	0.839874
Neisseria	0.0893554	0.377707	0.711313	0.839874
Dialister	0.146563	0.369518	0.717271	0.839874
Oribacterium	0.153244	0.367683	0.718609	0.839874
Lactobacillus	0.151021	0.359493	0.724591	0.839874
Saccharibacteria_.TM7._.G.1.	-0.159776	-0.352259	0.72989	0.839874
Tannerella	0.100214	0.307711	0.762833	0.865918
Cryptobacterium	-0.0452918	-0.270011	0.791091	0.886022
Johnsonella	-0.0448417	-0.248556	0.807314	0.892294
Peptidiphaga	0.178024	0.226921	0.823765	0.898653
Campylobacter	-0.0713315	-0.183417	0.8571	0.923031
Selenomonas	-0.0430749	-0.100182	0.921621	0.973822
Scardovia	-0.0514956	-0.0845827	0.933791	0.973822
Saccharibacteria_.TM7._.G.3.	0.0292392	0.0775716	0.939267	0.973822
Erythromicrobium	0.0157352	0.0630273	0.950636	0.973822
Escherichia	-0.0158416	-0.0256634	0.979888	0.990444
Solobacterium	0.00645444	0.0121932	0.990444	0.990444

### Sheet: Table S1 HC
Table S1. Differential abundance analysis at genus level with MaAslin2 software comparing TP1 and TP2 in the HC cohort.
Genus	Log2FC	STAT	P-value	Adjusted P-value
Mycoplasma	-1.06447	-2.96596	0.0179819	0.801922
Aggregatibacter	-0.720507	-2.69606	0.0272398	0.801922
Bacteroidetes_.G.5.	-0.548145	-2.62057	0.0306231	0.801922
Shuttleworthia	1.37168	1.95484	0.0863433	0.801922
Lachnospiraceae_.G.2.	0.371941	1.94891	0.0871382	0.801922
Bacteroidales_.G.2.	-0.542224	-1.93068	0.0896262	0.801922
Lachnospiraceae_.G.8.	-0.57958	-1.86097	0.0997824	0.801922
Anaerolineae_.G.1.	0.554071	1.83621	0.103646	0.801922
Lactobacillus	-0.777395	-1.77977	0.11299	0.801922
Peptostreptococcaceae_.XI..G.7.	-0.658224	-1.66886	0.133697	0.801922
Staphylococcus	-0.546653	-1.52835	0.145952	0.801922
Klebsiella	-0.529418	-1.59536	0.149298	0.801922
Arthrospira	0.229156	1.51097	0.150293	0.801922
Peptostreptococcaceae_.XI..G.4.	-0.699789	-1.57164	0.154677	0.801922
Afipia	-0.882687	-1.56107	0.157129	0.801922
Ottowia	-0.637859	-1.51051	0.169356	0.801922
Mitsuokella	0.18246	1.50605	0.170475	0.801922
Moraxella	-0.2361	-1.4733	0.178892	0.801922
Pyramidobacter	-0.181209	-1.4644	0.181243	0.801922
Absconditabacteria_.SR1._.G.1.	-0.578483	-1.45459	0.183865	0.801922
Acinetobacter	-0.386116	-1.36228	0.19198	0.801922
Achromobacter	0.386383	1.36204	0.192054	0.801922
Bulleidia	-0.253084	-1.41642	0.194392	0.801922
Cryptobacterium	0.429289	1.32643	0.20332	0.801922
Peptostreptococcaceae_.XI..G.1.	0.909021	1.33874	0.21745	0.801922
Catonella	-0.734774	-1.31845	0.223846	0.801922
Bifidobacterium	0.720865	1.27991	0.236444	0.801922
Saccharibacteria_.TM7._.G.3.	-0.687385	-1.27827	0.23699	0.801922
Campylobacter	-0.384779	-1.25824	0.243784	0.801922
Tannerella	-0.341355	-1.22288	0.256175	0.801922
Saccharibacteria_.TM7._.G.1.	-0.691249	-1.19259	0.267198	0.801922
Bacteroidetes_.G.3.	0.326744	1.18218	0.271077	0.801922
Leptothrix	-0.522835	-1.16999	0.275679	0.801922
Peptoniphilaceae_.G.1.	-0.248752	-1.16793	0.276461	0.801922
Lautropia	-0.76013	-1.1214	0.294648	0.801922
Saccharibacteria_.TM7._.G.2.	-0.323469	-0.988084	0.337819	0.801922
Porphyromonas	-0.260738	-1.01316	0.340641	0.801922
Haemophilus	0.298437	1.0073	0.343281	0.801922
Saccharibacteria_.TM7._.G.4.	-0.0758691	-1	0.346593	0.801922
Mollicutes_.G.1.	-0.0736989	-1	0.346593	0.801922
Desulfovibrio	0.111805	1	0.346593	0.801922
Burkholderia	-0.0885912	-1	0.346594	0.801922
Propionibacterium	0.0844523	1	0.346594	0.801922
Sneathia	-0.0990279	-1	0.346594	0.801922
Bacteroidetes_.G.7.	0.0340841	1	0.346594	0.801922
Bacteroides	0.0709252	1	0.346594	0.801922
Lachnospiraceae_.G.10.	0.220536	1	0.346594	0.801922
Lactococcus	-0.130442	-1	0.346594	0.801922
Helicobacter	0.0158763	1	0.346594	0.801922
Mobiluncus	-0.138826	-1	0.346594	0.801922
Lachnospiraceae_.G.7.	-0.239186	-1	0.346594	0.801922
Escherichia	-0.577148	-0.957646	0.366283	0.822835
Neisseria	-0.232953	-0.94446	0.372581	0.822835
Slackia	0.10491	0.93623	0.376552	0.822835
Solobacterium	0.50984	0.883727	0.389929	0.835417
Saccharibacteria_.TM7._.G.5.	0.743421	0.885506	0.401715	0.835417
Saccharibacteria_.TM7._.G.6.	0.446391	0.845802	0.422239	0.835417
Erythromicrobium	-0.385946	-0.823323	0.422427	0.835417
Ruminococcaceae_.G.1.	-0.618432	-0.816376	0.437917	0.835417
Johnsonella	-0.160602	-0.804101	0.444574	0.835417
Ruminococcaceae_.G.2.	-0.291002	-0.802514	0.445439	0.835417
Eikenella	0.275791	0.788178	0.453312	0.835417
Alloprevotella	0.587954	0.786949	0.453991	0.835417
Butyrivibrio	-0.0916742	-0.784635	0.455272	0.835417
Stomatobaculum	0.223766	0.775794	0.460187	0.835417
Desulfobulbus	-0.19021	-0.750063	0.474695	0.840534
Gemella	0.166694	0.738696	0.481199	0.840534
Corynebacterium	-0.324808	-0.723397	0.490044	0.840534
Peptoniphilaceae_.G.3.	0.288041	0.720898	0.491499	0.840534
Olsenella	0.467919	0.682922	0.513943	0.866361
Peptostreptococcaceae_.XI..G.3.	0.133821	0.663193	0.525852	0.87395
Gracilibacteria_.GN02._.G.2.	0.457613	0.635746	0.533931	0.875053
Bergeyella	-0.166071	-0.613455	0.556611	0.877226
Anaeroglobus	0.434772	0.6063	0.561121	0.877226
Mollicutes_.G.2.	0.0915876	0.604002	0.562574	0.877226
Neisseriaceae_.G.1.	0.072337	0.592089	0.570142	0.877226
Gracilibacteria_.GN02._.G.1.	-0.274076	-0.58	0.57788	0.877226
Eggerthia	-0.171701	-0.565074	0.579861	0.877226
Peptococcus	-0.173332	-0.520131	0.617055	0.913085
Filifactor	-0.0633441	-0.517152	0.61904	0.913085
Actinomyces	-0.250543	-0.504983	0.627185	0.913677
Arachnia	-0.292742	-0.487972	0.638662	0.914356
Fretibacterium	-0.337749	-0.452996	0.662585	0.914356
Yersinia	-0.101814	-0.42392	0.677268	0.914356
Rothia	-0.106315	-0.397422	0.70145	0.914356
Peptidiphaga	-0.241174	-0.391739	0.705479	0.914356
Clostridiales_.F.1..G.1.	-0.118768	-0.391069	0.705955	0.914356
Oribacterium	0.137265	0.39031	0.706494	0.914356
Leptotrichia	-0.111921	-0.379456	0.714223	0.914356
Peptostreptococcaceae_.XI..G.5.	0.119897	0.373957	0.718153	0.914356
Treponema	-0.164615	-0.366892	0.723215	0.914356
Bacteroidaceae_.G.1.	0.237377	0.364046	0.725257	0.914356
Fusobacterium	-0.100983	-0.343906	0.739781	0.914356
Schaalia	0.0762904	0.343208	0.740286	0.914356
Peptostreptococcaceae_.XI..G.6.	-0.114205	-0.339478	0.74299	0.914356
Veillonellaceae_.G.1.	0.284769	0.319163	0.757778	0.914356
Peptostreptococcaceae_.XI..G.9.	0.176487	0.307322	0.766446	0.914356
Peptostreptococcus	0.179402	0.306938	0.766728	0.914356
Atopobium	0.226652	0.301216	0.767129	0.914356
Veillonella	0.103985	0.283045	0.784328	0.925508
Granulicatella	0.109693	0.258183	0.802784	0.930103
Cardiobacterium	-0.133034	-0.256568	0.803987	0.930103
Dialister	0.173056	0.216671	0.833888	0.946676
Prevotella	-0.07353	-0.216046	0.834359	0.946676
Megasphaera	0.0919021	0.191248	0.853096	0.958718
Peptostreptococcaceae_.XI..G.2.	-0.0488979	-0.149213	0.88325	0.963301
Cutibacterium	-0.0533274	-0.137474	0.892371	0.963301
Abiotrophia	-0.0614974	-0.138545	0.893234	0.963301
Mogibacterium	0.0673443	0.134755	0.894486	0.963301
Kingella	0.056455	0.126211	0.90268	0.963301
Selenomonas	0.0741071	0.121676	0.906156	0.963301
Parvimonas	-0.0558349	-0.0860226	0.933562	0.969344
Scardovia	0.023377	0.0834535	0.935541	0.969344
Pseudoramibacter	-0.0148368	-0.0822292	0.936485	0.969344
Lachnospiraceae_.G.3.	-0.0210776	-0.0467368	0.963869	0.987195
Streptococcus	0.0106364	0.0382014	0.970463	0.987195
Lachnoanaerobaculum	0.00658899	0.025343	0.980402	0.987925
Capnocytophaga	0.00556175	0.015613	0.987925	0.987925
