## Supplementary material for "Harmonizing the oral-brain axis: Music-induced microbiota shifts in age-related cognitive disorders and healthy aging": Table S2

### Sheet: Table S2 ACD
Table S2. Differential abundance analysis at genus level with ANCOM-BC2 software comparing TP1 and TP2 in the ACD cohort.
Genus	Log2FC	STAT	P-value	Adjusted P-value
Veillonella	-0.714603	-4.12077	0.00103915	0.0729006
Filifactor	-1.2234	-21.8418	0.00208959	0.0729006
Staphylococcus	2.27653	6.68505	0.00260359	0.0729006
Lachnospiraceae_[G-7]	0.884789	15.8046	0.00397956	0.0835709
Peptostreptococcaceae_[XI][G-9]	1.44808	5.53081	0.00557918	0.0937302
Parvimonas	0.733741	3.10564	0.0114833	0.15022
Porphyromonas	0.756103	2.85054	0.0128362	0.15022
Saccharibacteria_(TM7)_[G-2]	0.46108	8.2705	0.0143066	0.15022
Megasphaera	-0.709037	-2.83702	0.0219555	0.204918
Escherichia	0.338963	4.94902	0.0377804	0.317355
Eikenella	0.431107	2.34058	0.0467043	0.338027
Desulfobulbus	0.812143	3.31431	0.0482896	0.338027
Leptotrichia	-0.382377	-2.06191	0.0597975	0.386384
Aggregatibacter	0.7369	2.02656	0.0702073	0.421244
Peptidiphaga	-0.505602	-2.09934	0.0777583	0.435446
Granulicatella	0.419277	1.81127	0.0916023	0.480912
Treponema	0.522379	1.87149	0.111434	0.521478
Actinomyces	-0.568538	-1.70339	0.114992	0.521478
Alloprevotella	0.550627	1.6866	0.117953	0.521478
Kingella	0.839079	1.5975	0.129712	0.544791
Oribacterium	-0.429339	-1.56239	0.153931	0.615724
Absconditabacteria_(SR1)_[G-1]	0.578656	1.64493	0.162118	0.618996
Lachnospiraceae_[G-3]	-0.212996	-1.46236	0.20384	0.711158
Butyrivibrio	0.410068	2.91434	0.21043	0.711158
Afipia	0.260638	1.39669	0.211654	0.711158
Ruminococcaceae_[G-1]	0.397583	1.32154	0.228148	0.731363
Cardiobacterium	0.333793	1.23697	0.247764	0.731363
Lachnospiraceae_[G-2]	0.110285	1.60016	0.250698	0.731363
Arachnia	-0.640523	-1.28316	0.261837	0.731363
Clostridiales_[F-1][G-1]	-0.91266	-2.23844	0.267469	0.731363
Saccharibacteria_(TM7)_[G-3]	-0.400272	-1.17765	0.269908	0.731363
Haemophilus	0.402547	1.10154	0.292267	0.738321
Mitsuokella	-0.332999	-1.37244	0.296871	0.738321
Peptococcus	0.538444	1.20509	0.302388	0.738321
Peptostreptococcaceae_[XI][G-4]	0.615093	1.80547	0.312053	0.738321
Abiotrophia	-0.499773	-1.04646	0.322638	0.738321
Corynebacterium	-0.381329	-1.01969	0.331766	0.738321
Fretibacterium	0.74645	1.21624	0.334002	0.738321
Tannerella	-0.257181	-0.986281	0.345252	0.74362
Anaerolineae_[G-1]	-0.755445	-1.88495	0.357305	0.750341
Peptostreptococcaceae_[XI][G-1]	0.210792	0.914725	0.384693	0.788152
Saccharibacteria_(TM7)_[G-1]	-0.268392	-0.874896	0.397507	0.795013
Peptostreptococcus	0.241904	0.84755	0.424214	0.817505
Campylobacter	-0.202708	-0.817781	0.428217	0.817505
Neisseria	-0.197871	-0.75887	0.464197	0.866501
Saccharibacteria_(TM7)_[G-5]	0.54739	0.851384	0.484233	0.866917
Mogibacterium	0.214015	0.726881	0.489595	0.866917
Lautropia	-0.245786	-0.703661	0.501335	0.866917
Gracilibacteria_(GN02)_[G-1]	-0.162767	-0.921695	0.521643	0.866917
Fusobacterium	0.0900707	0.650608	0.525834	0.866917
Selenomonas	-0.181723	-0.631585	0.538606	0.866917
Anaeroglobus	0.315119	0.636986	0.548281	0.866917
Johnsonella	-0.792503	-0.77208	0.559705	0.866917
Schaalia	-0.191033	-0.56672	0.583514	0.866917
Bifidobacterium	0.396317	0.569155	0.593327	0.866917
Dialister	-0.187638	-0.550136	0.596023	0.866917
Saccharibacteria_(TM7)_[G-6]	0.385628	0.648269	0.597548	0.866917
Solobacterium	-0.186742	-0.539429	0.600444	0.866917
Atopobium	0.141232	0.512326	0.618368	0.866917
Erythromicrobium	-0.25432	-0.537824	0.619227	0.866917
Olsenella	-0.282606	-0.497336	0.637031	0.877223
Ottowia	-0.311604	-0.557178	0.676382	0.91177
Cryptobacterium	0.290388	0.460273	0.683828	0.91177
Propionibacterium	-0.188973	-0.489107	0.710405	0.921718
Bacteroidales_[G-2]	0.142951	0.3818	0.713234	0.921718
Veillonellaceae_[G-1]	0.193421	0.340927	0.740982	0.939718
Bergeyella	-0.0627971	-0.326681	0.749537	0.939718
Streptococcus	0.0570915	0.277354	0.785561	0.947999
Bacteroidaceae_[G-1]	0.174019	0.310767	0.787953	0.947999
Peptostreptococcaceae_[XI][G-7]	0.21493	0.418041	0.789999	0.947999
Prevotella	0.0621123	0.239234	0.814391	0.963504
Mycoplasma	0.0923052	0.229872	0.828209	0.966244
Rothia	0.0602522	0.176085	0.862749	0.992752
Catonella	0.0526204	0.155343	0.879676	0.998551
Peptostreptococcaceae_[XI][G-6]	0.13684	0.134101	0.901814	0.998681
Capnocytophaga	-0.0222212	-0.0954219	0.925435	0.998681
Ruminococcaceae_[G-2]	0.0141461	0.0530867	0.959106	0.998681
Lachnoanaerobaculum	-0.00747865	-0.0463398	0.963809	0.998681
Lactobacillus	-0.0259302	-0.0447613	0.96562	0.998681
Scardovia	-0.0197308	-0.0409645	0.970973	0.998681
Gemella	-0.00406489	-0.0188736	0.985235	0.998681
Stomatobaculum	-0.00437681	-0.0172682	0.986506	0.998681
Leptothrix	0.12213	0.60828	0.986792	0.998681
Shuttleworthia	NA	NA	1	1

### Sheet: Table S2 HC
Table S2. Differential abundance analysis at genus level with ANCOM-BC2 software comparing TP1 and TP2 in the HC cohort.
Genus	Log2FC	STAT	P-value	Adjusted P-value
Lachnospiraceae_[G-2]	0.829603	10.5022	0.00894496	0.63548
Gracilibacteria_(GN02)_[G-2]	0.537362	9.5575	0.0107708	0.63548
Mycoplasma	-0.830048	-3.18659	0.0245568	0.965901
Aggregatibacter	-0.533938	-2.61743	0.0345379	1
Olsenella	0.256984	3.73867	0.064441	1
Bacteroidetes_[G-5]	-0.428584	-3.43491	0.0757254	1
Lachnospiraceae_[G-8]	-0.861151	-2.63525	0.0779728	1
Bulleidia	-0.71432	-2.80675	0.106957	1
Saccharibacteria_(TM7)_[G-1]	-0.741421	-1.86452	0.115258	1
Mitsuokella	0.455658	2.64487	0.118148	1
Lautropia	-0.844999	-1.66736	0.139567	1
Peptostreptococcaceae_[XI][G-4]	-0.824464	-3.7075	0.142407	1
Peptostreptococcaceae_[XI][G-7]	-0.954557	-1.91306	0.151669	1
Ruminococcaceae_[G-1]	-0.887423	-1.57288	0.170934	1
Tannerella	-0.221034	-1.38097	0.204635	1
Campylobacter	-0.251133	-1.36255	0.210143	1
Arachnia	-0.831013	-1.30932	0.222863	1
Ottowia	-1.13245	-1.72157	0.227289	1
Bacteroidales_[G-2]	-0.368504	-1.26951	0.260983	1
Haemophilus	0.222436	1.19479	0.266388	1
Veillonellaceae_[G-1]	0.935644	1.19725	0.270176	1
Afipia	-0.400449	-1.09995	0.294843	1
Peptoniphilaceae_[G-1]	-0.3407	-1.22951	0.306515	1
Moraxella	-0.61958	-1.74827	0.330771	1
Pyramidobacter	-0.504771	-1.7347	0.332734	1
Anaerolineae_[G-1]	0.0759919	1.14673	0.334661	1
Abiotrophia	-0.394352	-1.05574	0.338091	1
Porphyromonas	-0.165154	-0.994227	0.349229	1
Fretibacterium	-0.530365	-0.996704	0.355732	1
Slackia	-0.123716	-1.55744	0.363371	1
Saccharibacteria_(TM7)_[G-5]	0.662868	0.97433	0.367521	1
Absconditabacteria_(SR1)_[G-1]	-0.289388	-0.946122	0.374882	1
Solobacterium	0.36897	0.923992	0.382514	1
Alloprevotella	0.423114	0.839413	0.425609	1
Neisseria	-0.145896	-0.815172	0.438567	1
Klebsiella	-0.0535373	-0.915858	0.456423	1
Shuttleworthia	1.09913	0.775183	0.482117	1
Johnsonella	-0.468639	-0.839601	0.489501	1
Bacteroidetes_[G-3]	0.260163	0.765045	0.498745	1
Mollicutes_[G-2]	-0.267521	-0.761287	0.501859	1
Scardovia	0.822165	0.956816	0.509024	1
Pseudoramibacter	0.389208	0.97951	0.511499	1
Corynebacterium	-0.209564	-0.678952	0.516326	1
Lachnospiraceae_[G-3]	-0.259377	-0.68951	0.516475	1
Gemella	0.131119	0.633048	0.54437	1
Neisseriaceae_[G-1]	-0.287311	-0.846029	0.552976	1
Saccharibacteria_(TM7)_[G-6]	-0.153152	-0.626917	0.573389	1
Gracilibacteria_(GN02)_[G-1]	-0.473131	-0.624761	0.587239	1
Desulfobulbus	-0.249399	-0.600746	0.590364	1
Erythromicrobium	0.163167	0.566608	0.591529	1
Peptostreptococcaceae_[XI][G-3]	-0.17238	-0.738457	0.594073	1
Bifidobacterium	0.477813	0.579124	0.625757	1
Bergeyella	-0.0995362	-0.494196	0.634451	1
Oribacterium	0.11072	0.489999	0.637289	1
Ruminococcaceae_[G-2]	-0.12685	-0.49181	0.640282	1
Peptostreptococcaceae_[XI][G-6]	0.160734	0.476704	0.656471	1
Eikenella	0.139354	0.46858	0.657265	1
Megasphaera	-0.155419	-0.4558	0.664823	1
Actinomyces	-0.158088	-0.441297	0.670682	1
Schaalia	0.0684557	0.429847	0.678651	1
Stomatobaculum	0.0703058	0.429685	0.680453	1
Filifactor	-0.0768957	-0.43104	0.695534	1
Peptoniphilaceae_[G-3]	0.625628	0.491618	0.709116	1
Treponema	-0.0985275	-0.379377	0.71428	1
Butyrivibrio	-0.126307	-0.477256	0.716521	1
Peptidiphaga	-0.160158	-0.354762	0.733215	1
Fusobacterium	-0.054421	-0.351135	0.734555	1
Peptostreptococcaceae_[XI][G-5]	0.271686	0.379543	0.740795	1
Veillonella	0.0876522	0.316106	0.760012	1
Leptotrichia	-0.0620022	-0.315442	0.760498	1
Peptostreptococcus	0.0882588	0.308854	0.768698	1
Bacteroidaceae_[G-1]	0.189479	0.391006	0.770574	1
Clostridiales_[F-1][G-1]	-0.224603	-0.332022	0.77144	1
Dialister	0.135528	0.268752	0.794921	1
Granulicatella	0.0916086	0.267533	0.795827	1
Rothia	-0.0581169	-0.248102	0.810305	1
Anaeroglobus	0.161677	0.246303	0.814511	1
Peptococcus	-0.0763651	-0.23829	0.821114	1
Leptothrix	0.142772	0.247087	0.826938	1
Cardiobacterium	-0.0833581	-0.221696	0.830879	1
Atopobium	-0.101297	-0.212684	0.834437	1
Prevotella	-0.0353919	-0.185238	0.857653	1
Kingella	0.0547068	0.182279	0.859898	1
Selenomonas	0.0669423	0.173927	0.866243	1
Peptostreptococcaceae_[XI][G-9]	-0.0604162	-0.144508	0.889851	1
Catonella	0.035161	0.126248	0.903058	1
Lachnoanaerobaculum	0.0201423	0.119863	0.907548	1
Saccharibacteria_(TM7)_[G-3]	-0.0485407	-0.110335	0.916485	1
Streptococcus	0.0229478	0.088056	0.931996	1
Capnocytophaga	0.0194303	0.0865153	0.933183	1
Escherichia	0.0230761	0.0625155	0.951686	1
Parvimonas	-0.0231266	-0.0542615	0.958057	1
Peptostreptococcaceae_[XI][G-1]	-0.0313288	-0.0536426	0.958821	1
Mogibacterium	0.0111676	0.0523975	0.959913	1
Lactobacillus	0.0191382	0.0407135	0.971105	1
