## Supplementary material for "Harmonizing the oral-brain axis: Music-induced microbiota shifts in age-related cognitive disorders and healthy aging": Table S3

### Sheet: MaAslin2 (ACD)
Table S3. Differential abundance analysis at the species level with MaAslin2 software comparing TP1 and TP2 in the ACD cohort.
Species	log2FC	P_value	Adjusted P_value
acidifaciens	-0.060865	0.24076	0.652588
adiacens	0.707292	0.0280289	0.555544
aeria	0.0457439	0.888239	0.951305
alocis	-0.0584419	0.643656	0.858005
anginosus	0.198177	0.703366	0.882036
aphrophilus	0.0437246	0.254009	0.652588
artemidis	0.242618	0.359998	0.70951
asaccharolyticum	0.0631682	0.662652	0.858005
atypica	0.154801	0.704803	0.882036
bacilliformis	0.208247	0.181234	0.593515
bacterium_HMT_075	0.310279	0.324445	0.665276
bacterium_HMT_085	0.859149	0.140039	0.56856
bacterium_HMT_096	0.273541	0.200371	0.616499
bacterium_HMT_100	-0.0427549	0.729052	0.882036
bacterium_HMT_155	0.255641	0.373373	0.710913
bacterium_HMT_163	0.0450555	0.710298	0.882036
bacterium_HMT_272	0.298995	0.322997	0.665276
bacterium_HMT_274	1.43001	0.0133388	0.555544
bacterium_HMT_345	0.278357	0.242497	0.652588
bacterium_HMT_346	-0.0554648	0.885416	0.951305
bacterium_HMT_347	-0.443501	0.446606	0.757249
bacterium_HMT_348	0.218608	0.179283	0.593515
bacterium_HMT_349	0.287084	0.573378	0.843448
bacterium_HMT_350	0.131281	0.425858	0.754334
bacterium_HMT_351	-0.22081	0.413161	0.748855
bacterium_HMT_352	0.350263	0.55121	0.822762
bacterium_HMT_356	0.215446	0.310939	0.664428
bacterium_HMT_369	0.420664	0.0416849	0.555544
bacterium_HMT_439	0.135265	0.490526	0.777943
bacterium_HMT_870	0.356671	0.177619	0.593515
bacterium_HMT_871	0.376721	0.17733	0.593515
bacterium_HMT_874	0.532559	0.0930468	0.555544
bacterium_HMT_952	-0.0150024	0.716986	0.882036
baroniae	-0.0200273	0.959857	0.987722
buccalis	-0.265927	0.396832	0.739054
casei	0.0110342	0.945824	0.979604
concisus	1.36163	0.110906	0.56856
constellatus	0.239655	0.334035	0.671377
corrodens	0.645716	0.120138	0.56856
curtum	-0.113781	0.558051	0.826893
dentalis	0.198288	0.488287	0.777943
dentium	0.189648	0.547511	0.822762
dentocariosa	-0.30348	0.277332	0.662333
dispar	-0.893455	0.041696	0.555544
durum	-0.0373417	0.892783	0.951305
elegans	1.07376	0.0467245	0.555544
elongata	0.676774	0.0123846	0.555544
endodontalis	0.948793	0.060174	0.555544
fastidiosum	0.605388	0.0345912	0.555544
faucium	0.44099	0.0624244	0.555544
fermentum	-0.132494	0.614605	0.858005
flavescens	0.376079	0.217829	0.650284
flueggei	0.120577	0.691618	0.882036
forsythia	0.367107	0.288025	0.663413
gasseri	-0.0126592	0.981216	0.987722
geminatus	0.497608	0.0866855	0.555544
gingivicola	0.00271251	0.987012	0.987722
gordonii	-0.911026	0.146392	0.582697
gracilis	-0.238912	0.658838	0.858005
granulosa	0.369315	0.315316	0.665276
haemolysans	0.835494	0.0506248	0.555544
haemolyticus	0.978627	0.0875946	0.555544
histicola	0.0889267	0.654619	0.858005
hominis	0.324982	0.612915	0.858005
hongkongensis	-0.80319	0.235503	0.652588
ignava	-0.102777	0.648357	0.858005
intermedia	0.221525	0.58503	0.849574
intermedius	-0.160874	0.308488	0.664428
invisus	-0.485069	0.404509	0.745546
leadbetteri	0.839991	0.080141	0.555544
lingnae_Not_Validly_Published	-0.134274	0.164481	0.593515
longum	-0.248422	0.482835	0.777943
maculosa	0.253968	0.585913	0.849574
maltophilum	0.563831	0.256461	0.652588
massiliensis	-0.234515	0.474047	0.77606
melaninogenica	0.607899	0.440105	0.75713
micans	-0.0542369	0.89507	0.951305
micra	1.1872	0.111134	0.56856
mirabilis	-0.280173	0.244329	0.652588
moorei	0.376798	0.451227	0.757249
morbi	-0.0796624	0.164635	0.593515
morbillorum	0.554627	0.0671797	0.555544
mucilaginosa	0.00798831	0.945109	0.979604
mutans	-1.22061	0.0922894	0.555544
naeslundii	-0.659815	0.081412	0.555544
nanceiensis	0.681102	0.0994515	0.56856
nigrescens	0.969738	0.0374379	0.555544
noxia	0.265945	0.150969	0.589361
orale	-0.166135	0.659427	0.858005
oulorum	-0.206277	0.592036	0.849708
pallens	-0.186714	0.644272	0.858005
parainfluenzae	0.433711	0.434764	0.754334
parvula	-0.455961	0.431097	0.754334
parvulum	-0.743566	0.121999	0.56856
pasteri	0.932144	0.0572956	0.555544
perflava	0.411315	0.303402	0.664428
periodonticum	-0.0452498	0.868773	0.951305
reuteri_clade_938	0.0525192	0.455095	0.757249
rogosae	0.00929353	0.987722	0.987722
rubra	0.00695211	0.983439	0.987722
saburreum	-0.136625	0.488138	0.777943
saccharolytica	-0.168023	0.637565	0.858005
salivae	-0.134688	0.726111	0.882036
salivarium	-0.0413822	0.827931	0.949548
satelles	0.778844	0.0818144	0.555544
sinus	-0.100001	0.747372	0.89245
sobrinus	-0.183433	0.374718	0.710913
socranskii	1.10311	0.0572388	0.555544
stomatis	0.814309	0.040786	0.555544
tannerae	0.489092	0.089631	0.555544
timidum	0.255907	0.198572	0.616499
umeaense	0.205063	0.594377	0.849708
vaginalis	0.418777	0.124179	0.56856
veroralis	0.080385	0.524508	0.80663
vincentii	0.340602	0.305252	0.664428
wadei	-0.418955	0.29269	0.663413
wiggsiae	-0.0727033	0.91042	0.957592

### Sheet: MaAslin2 (HC)
Table S3. Differential abundance analysis at the species level with MaAslin2 software comparing TP1 and TP2 in the HC cohort.
Species	log2FC	P_value	Adjusted P_value
acnes	0.0142395	0.969178	0.996172
actinomycetemcomitans	0.0576218	0.346594	0.681365
adiacens	-0.232483	0.347975	0.681365
aeria	-0.557319	0.429435	0.733944
alactolyticus	5.47099e-05	0.999769	0.999769
alocis	-0.0668315	0.631294	0.877196
amylovorum	-0.15332	0.346594	0.681365
anginosus	1.13929	0.194569	0.681365
aphrophilus	0.386617	0.346594	0.681365
artemidis	-0.518882	0.268017	0.681365
asaccharolyticum	-0.627627	0.0466027	0.681365
atypica	-0.236996	0.474816	0.773977
bacilliformis	0.0692961	0.346593	0.681365
bacterium_HMT_075	-0.594402	0.426805	0.733897
bacterium_HMT_081	-0.39194	0.174595	0.681365
bacterium_HMT_085	-0.118294	0.691636	0.908665
bacterium_HMT_091	-0.0457858	0.895122	0.974947
bacterium_HMT_096	0.37049	0.0944286	0.681365
bacterium_HMT_100	0.0382613	0.923837	0.979406
bacterium_HMT_113	0.034093	0.701543	0.908665
bacterium_HMT_155	-0.544091	0.266141	0.681365
bacterium_HMT_174	0.0559946	0.678165	0.906363
bacterium_HMT_272	0.279112	0.705666	0.908665
bacterium_HMT_274	-0.218882	0.233967	0.681365
bacterium_HMT_280	0.129216	0.727748	0.919512
bacterium_HMT_345	-0.207136	0.584865	0.845804
bacterium_HMT_346	-0.129589	0.699911	0.908665
bacterium_HMT_347	-0.298593	0.318528	0.681365
bacterium_HMT_348	0.059483	0.87682	0.974947
bacterium_HMT_349	-0.39707	0.424276	0.733897
bacterium_HMT_350	-0.251654	0.392187	0.718161
bacterium_HMT_351	-0.431007	0.0431901	0.681365
bacterium_HMT_352	-0.422345	0.284932	0.681365
bacterium_HMT_355	-0.0922116	0.346594	0.681365
bacterium_HMT_356	0.523544	0.554941	0.815069
bacterium_HMT_369	-0.691732	0.197929	0.681365
bacterium_HMT_439	0.627899	0.0985456	0.681365
bacterium_HMT_500	-0.578988	0.103462	0.681365
bacterium_HMT_503	0.0154632	0.346593	0.681365
bacterium_HMT_507	-0.16255	0.346594	0.681365
bacterium_HMT_511	-0.189221	0.176327	0.681365
bacterium_HMT_870	0.245112	0.518935	0.799247
bacterium_HMT_871	-0.398172	0.499097	0.792249
bacterium_HMT_872	-0.135828	0.702468	0.908665
bacterium_HMT_874	-0.806906	0.0969882	0.681365
bacterium_HMT_952	-0.447806	0.695072	0.908665
bacterium_HMT_957	-0.347716	0.404659	0.729758
baroniae	0.747352	0.252461	0.681365
buccalis	0.154843	0.844639	0.974947
catenaformis	-0.163119	0.58905	0.846543
cinerea	0.00929671	0.971653	0.996172
constellatus	0.232797	0.328489	0.681365
corrodens	0.566388	0.259769	0.681365
curtum	0.467874	0.21233	0.681365
defectiva	-0.0421048	0.346594	0.681365
denitrificans	-0.344617	0.235126	0.681365
dentium	0.545114	0.406478	0.729758
dentocariosa	-0.182887	0.580157	0.845804
dispar	0.0465674	0.89345	0.974947
durum	-0.52799	0.304676	0.681365
elegans	0.623856	0.240542	0.681365
elongata	0.0868705	0.831291	0.974947
endodontalis	-0.0549804	0.890061	0.974947
exigua	0.109786	0.352763	0.681365
fastidiosum	-0.281648	0.582144	0.845804
faucium	-1.01778	0.154229	0.681365
flavescens	0.648557	0.273122	0.681365
flueggei	0.563521	0.346594	0.681365
forsythia	-0.0686085	0.882012	0.974947
gasseri	-0.286402	0.635137	0.877984
geminatus	0.332514	0.694378	0.908665
gingivicola	-0.479237	0.389893	0.718161
goodfellowii	-0.00501575	0.891032	0.974947
gordonii	-0.0743122	0.887441	0.974947
gracilis	-0.384269	0.550332	0.812533
granulosa	-0.787532	0.107942	0.681365
haemolysans	0.154591	0.677899	0.906363
haemolyticus	-0.233037	0.363949	0.688817
heparinolyticus	0.0758019	0.346593	0.681365
histicola	-0.269241	0.346594	0.681365
hofstadii	-0.429309	0.173146	0.681365
hominis	-0.666292	0.189839	0.681365
hongkongensis	-0.330007	0.276952	0.681365
intermedia	-0.106148	0.346593	0.681365
intermedius	-0.460177	0.240488	0.681365
invisus	0.0999055	0.905802	0.974947
lactis	-0.177431	0.346594	0.681365
leadbetteri	-0.313293	0.540124	0.806687
maculosa	-0.724381	0.459172	0.766906
maltophilum	-0.146852	0.346594	0.681365
massiliensis	-0.252513	0.661059	0.904944
melaninogenica	-0.541281	0.362871	0.688817
micans	-0.51231	0.189587	0.681365
micra	-0.0563133	0.928029	0.980166
micronuciformis	-0.718028	0.00628734	0.681365
mirabilis	-0.912381	0.228539	0.681365
moorei	0.783096	0.28477	0.681365
morbi	-0.458672	0.0926622	0.681365
morbillorum	-0.276697	0.447388	0.755469
mucilaginosa	0.0827371	0.775804	0.954719
multiformis	-0.210036	0.346593	0.681365
mutans	0.108926	0.773251	0.954719
naeslundii	-0.40507	0.351331	0.681365
nanceiensis	0.533703	0.190279	0.681365
naviforme	0.246934	0.169893	0.681365
necrophorum	-0.0193467	0.346593	0.681365
nigrescens	0.0164326	0.978252	0.996172
noxia	-0.0184269	0.980889	0.996172
orale	-0.00498525	0.9804	0.996172
pallens	-0.533807	0.230866	0.681365
parainfluenzae	0.115153	0.781485	0.954719
paraphrohaemolyticus	-0.178785	0.346594	0.681365
parvula	-0.079521	0.772925	0.954719
parvulum	-0.125564	0.756519	0.94817
pasteri	0.0455215	0.921883	0.979406
pectinovorum	0.131191	0.346594	0.681365
perflava	0.211009	0.6738	0.906363
periodonticum	-0.415083	0.203359	0.681365
piscolens	-0.176332	0.185094	0.681365
putidum	0.04405	0.346594	0.681365
rava	0.436783	0.3747	0.695968
reuteri_clade_938	-0.231223	0.346594	0.681365
rogosae	0.0129341	0.983144	0.996172
saburreum	-0.115275	0.87566	0.974947
saccharolytica	-0.076453	0.730392	0.919512
salivae	-0.384438	0.322548	0.681365
salivarium	-0.4737	0.216047	0.681365
satelles	0.688814	0.199687	0.681365
scopos	0.276301	0.178199	0.681365
shahii	0.279826	0.500992	0.792249
sinus	-0.527903	0.194814	0.681365
sobrinus	-0.399707	0.346594	0.681365
socranskii	-0.191268	0.789376	0.9595
sputorum	0.724983	0.22574	0.681365
stomatis	0.230375	0.69562	0.908665
subflava	-0.162258	0.200706	0.681365
tannerae	0.0558094	0.890393	0.974947
thermophilus	0.0564503	0.346594	0.681365
uli	0.340737	0.312493	0.681365
ultunensis	0.091152	0.346594	0.681365
umeaense	-0.00187253	0.993678	0.997214
vaginalis	-0.00421319	0.346593	0.681365
veroralis	-0.102018	0.725261	0.919512
vincentii	0.201223	0.346594	0.681365
wadei	0.104966	0.62453	0.877196
wiggsiae	0.0290529	0.922823	0.979406
