## Supplementary material for "Harmonizing the oral-brain axis: Music-induced microbiota shifts in age-related cognitive disorders and healthy aging": Table S4

### Sheet: ANCOM-BC2 (ACD)
Table S4. Differential abundance analysis at the species level with ANCOM-BC2 software comparing TP1 and TP2 in the ACD cohort.
Species	log2FC	P_value	Adjusted P_value
acidifaciens	-0.0665522	0.811345	0.974719
adiacens	0.361631	0.130611	0.771393
aeria	-0.173735	0.683713	0.943711
alocis	-1.16253	0.00366746	0.214381
anginosus	-0.535007	0.348995	0.833517
aphrophilus	-0.138717	0.771459	0.971959
artemidis	-0.199132	0.568185	0.905041
asaccharolyticum	-0.242718	0.39972	0.833517
atypica	-0.166567	0.557153	0.904816
bacilliformis	0.608644	0.375314	0.833517
bacterium_HMT_075	0.375824	0.263801	0.794707
bacterium_HMT_085	-0.036908	0.903519	0.992737
bacterium_HMT_096	-0.0356387	0.667921	0.943711
bacterium_HMT_100	-0.149286	0.334304	0.833517
bacterium_HMT_155	0.709956	0.402746	0.833517
bacterium_HMT_163	0.47642	0.29029	0.794707
bacterium_HMT_272	0.14075	0.818549	0.974719
bacterium_HMT_274	0.314996	0.411549	0.833517
bacterium_HMT_345	-0.176991	0.159599	0.771393
bacterium_HMT_346	0.0725556	0.794795	0.971959
bacterium_HMT_347	-2.57712	0.426267	0.833517
bacterium_HMT_348	0.54233	0.119572	0.771393
bacterium_HMT_349	1.32748	0.14659	0.771393
bacterium_HMT_350	0.449506	0.0236735	0.623612
bacterium_HMT_351	-0.449418	0.458	0.867591
bacterium_HMT_352	0.0703659	0.702525	0.943711
bacterium_HMT_356	0.494865	0.544648	0.904816
bacterium_HMT_369	0.749197	0.33843	0.833517
bacterium_HMT_439	-0.693406	0.378836	0.833517
bacterium_HMT_870	1.63222	0.227582	0.794707
bacterium_HMT_871	-0.0148056	0.89185	0.992737
bacterium_HMT_874	0.687725	0.25643	0.794707
bacterium_HMT_952	-0.081167	0.921404	0.992737
baroniae	-0.0884474	0.873561	0.992737
buccalis	0.0123494	0.984122	1
casei	0.819281	0.374768	0.833517
concisus	0.268904	0.663768	0.943711
constellatus	1.56545	0.00201543	0.204566
corrodens	0.12394	0.710829	0.943711
curtum	0.234793	0.744093	0.962107
dentalis	0.95349	0.254426	0.794707
dentium	0.02083	0.997322	1
dentocariosa	-0.338983	0.196139	0.794707
dispar	-0.747923	0.0149606	0.607401
durum	-0.340886	0.403267	0.833517
elegans	0.216401	0.576426	0.905041
elongata	0.782105	0.0558337	0.771393
endodontalis	1.04517	0.0284362	0.623612
fastidiosum	0.81571	0.0611988	0.771393
faucium	0.481683	0.478671	0.867591
fermentum	0.172981	0.330887	0.833517
flavescens	0.695414	0.281204	0.794707
flueggei	-0.690252	0.283699	0.794707
forsythia	-0.104301	0.770316	0.971959
gasseri	0.974171	0.356405	0.833517
geminatus	0.83053	0.257969	0.794707
gingivicola	-0.641675	0.199934	0.794707
gordonii	-0.760102	0.0872433	0.771393
gracilis	-0.230644	0.511673	0.877309
granulosa	-0.176384	0.587028	0.90967
haemolysans	0.13124	0.709899	0.943711
haemolyticus	0.337639	0.422369	0.833517
histicola	0.122767	0.812093	0.974719
hominis	0.505843	0.233322	0.794707
hongkongensis	-0.194229	0.430065	0.833517
ignava	-0.873527	0.532144	0.89277
intermedia	0.0363439	0.641199	0.936427
intermedius	-0.254768	0.0362694	0.623612
invisus	-0.399617	0.404972	0.833517
leadbetteri	0.172777	0.621684	0.93497
lingnae_Not_Validly_Published	-0.687516	0.158809	0.771393
longum	-0.213291	0.564677	0.905041
maculosa	-0.507429	0.125182	0.771393
maltophilum	1.06046	0.676149	0.943711
massiliensis	0.165319	0.672928	0.943711
melaninogenica	0.534937	0.153547	0.771393
micans	-0.501651	0.4749	0.867591
micra	0.649494	0.0261221	0.623612
mirabilis	-0.277934	0.605573	0.924296
moorei	-0.0736819	0.884644	0.992737
morbi	-0.40361	0.218831	0.794707
morbillorum	0.446586	0.0800597	0.771393
mucilaginosa	-0.170388	0.770847	0.971959
mutans	-1.25532	0.182722	0.794707
naeslundii	-0.221846	0.372271	0.833517
nanceiensis	1.03604	0.326643	0.833517
nigrescens	0.433479	0.237984	0.794707
noxia	0.200789	0.477467	0.867591
orale	0.0668404	0.829134	0.978571
oulorum	-0.0593169	0.943834	0.992737
pallens	0.106094	0.776518	0.971959
parainfluenzae	0.201713	0.697145	0.943711
parvula	-0.732579	0.0339383	0.623612
parvulum	-0.00591405	0.98507	1
pasteri	0.423387	0.385937	0.833517
perflava	-0.109214	0.879332	0.992737
periodonticum	-0.115418	0.653534	0.943711
reuteri_clade_938	0.0188505	0.936298	0.992737
rogosae	0.138264	0.89759	0.992737
rubra	-0.838503	0.363341	0.833517
saburreum	-0.278179	0.40153	0.833517
saccharolytica	-0.251999	0.71127	0.943711
salivae	-0.0127609	0.906949	0.992737
salivarium	0.052593	0.932702	0.992737
satelles		1	1
sinus	-0.41621	0.29443	0.794707
sobrinus	-1.01003	0.426227	0.833517
socranskii	-0.101752	0.490122	0.872761
stomatis	0.195351	0.514285	0.877309
tannerae	1.0405	0.234419	0.794707
timidum	0.0511189	0.554005	0.904816
umeaense	-0.275344	0.206344	0.794707
vaginalis	1.63675	0.0985618	0.771393
veroralis	0.133103	0.667817	0.943711
vincentii	0.695511	0.234022	0.794707
wadei	-0.376782	0.252866	0.794707
wiggsiae	-0.0638041	0.920593	0.992737

### Sheet: ANCOM-BC2 (HC)
Table S4. Differential abundance analysis at the species level with ANCOM-BC2 software comparing TP1 and TP2 in the HC cohort.
Species	log2FC	P_value	Adjusted P_value
acnes		1	1
actinomycetemcomitans		1	1
adiacens	-0.157692	0.526272	1
aeria	0.0372975	0.932047	1
alactolyticus	0.385825	0.543147	1
alocis	-0.110075	0.604042	1
amylovorum		1	1
anginosus	0.803656	0.225396	1
aphrophilus		1	1
artemidis	-0.582089	0.255747	1
asaccharolyticum	-0.379087	0.0898702	1
atypica	-0.159528	0.619501	1
bacilliformis		1	1
bacterium_HMT_075	-0.895639	0.157642	1
bacterium_HMT_081	-1.12102	0.0264301	0.836115
bacterium_HMT_085	-0.0439612	0.868678	1
bacterium_HMT_091		1	1
bacterium_HMT_096	0.82889	0.00480032	0.45123
bacterium_HMT_100	0.0353829	0.943941	1
bacterium_HMT_113	-0.00685888	0.987994	1
bacterium_HMT_155	-0.434939	0.3614	1
bacterium_HMT_174	-0.0607431	0.527471	1
bacterium_HMT_272	0.216047	0.74265	1
bacterium_HMT_274	-0.588767	0.194664	1
bacterium_HMT_280	-0.230606	0.373637	1
bacterium_HMT_345	-0.311273	0.606708	1
bacterium_HMT_346	0.150421	0.544849	1
bacterium_HMT_347	-0.668756	0.425862	1
bacterium_HMT_348	-0.635939	0.35263	1
bacterium_HMT_349		1	1
bacterium_HMT_350		1	1
bacterium_HMT_351	-0.891964	0.0279618	0.836115
bacterium_HMT_352	-0.0154056	0.977478	1
bacterium_HMT_355		1	1
bacterium_HMT_356	0.71096	0.603245	1
bacterium_HMT_369	-0.810326	0.168745	1
bacterium_HMT_439	0.0233538	0.654282	1
bacterium_HMT_500	-0.879863	0.0687046	1
bacterium_HMT_503		1	1
bacterium_HMT_507		1	1
bacterium_HMT_511	-0.568002	0.329763	1
bacterium_HMT_870	0.137819	0.0976894	1
bacterium_HMT_871		1	1
bacterium_HMT_872	-0.320176	0.832997	1
bacterium_HMT_874	-0.302133	0.550097	1
bacterium_HMT_952	1.01259	2.66533e-05	0.00751623
bacterium_HMT_957	-0.620457	0.247309	1
baroniae	0.319086	0.644355	1
buccalis	-0.600908	0.267616	1
catenaformis		1	1
cinerea	0.130508	0.933287	1
constellatus	0.119997	0.732134	1
corrodens	-0.666186	0.344359	1
curtum		1	1
defectiva		1	1
denitrificans	-1.24026	0.00736575	0.519285
dentium	1.53298	0.524665	1
dentocariosa	-0.123315	0.59991	1
dispar	0.0357309	0.885981	1
durum	-0.350842	0.504093	1
elegans	0.316899	0.712552	1
elongata	0.330007	0.651481	1
endodontalis	0.044758	0.898542	1
exigua	-0.107805	0.346894	1
fastidiosum	-0.374752	0.296274	1
faucium	-1.01361	0.0414202	0.908686
flavescens	0.417924	0.514431	1
flueggei		1	1
forsythia	-0.23088	0.424274	1
gasseri	-0.440838	0.00250371	0.353023
geminatus	0.56903	0.723344	1
gingivicola	-0.782009	0.373926	1
goodfellowii	-0.0860617	0.753612	1
gordonii	0.0715942	0.856782	1
gracilis	0.174935	0.45096	1
granulosa	-0.433107	0.29017	1
haemolysans	0.110607	0.704256	1
haemolyticus	-0.43891	0.672659	1
heparinolyticus		1	1
histicola		1	1
hofstadii	-0.704907	0.192617	1
hominis	-0.541132	0.245093	1
hongkongensis	-0.128897	0.598411	1
intermedia		1	1
intermedius	-0.257447	0.318926	1
invisus	0.613855	0.226074	1
lactis		1	1
leadbetteri	-0.0521907	0.894718	1
maculosa	-0.10593	0.863411	1
maltophilum		1	1
massiliensis	-0.290067	0.417791	1
melaninogenica	-0.371735	0.42235	1
micans	-1.18081	0.464269	1
micra	-0.0355805	0.928975	1
micronuciformis	-0.607653	0.0201023	0.836115
mirabilis	-1.35609	0.0764698	1
moorei	0.738296	0.0933786	1
morbi	-0.867495	0.175924	1
morbillorum	-0.310805	0.0418898	0.908686
mucilaginosa	0.21034	0.861521	1
multiformis		1	1
mutans	-0.0792779	0.733624	1
naeslundii	-0.566555	0.229825	1
nanceiensis	0.958463	0.371672	1
naviforme	0.0989463	0.412795	1
necrophorum		1	1
nigrescens	-0.00219015	0.997349	1
noxia	-0.553187	0.445022	1
orale	0.00637184	0.979052	1
pallens	-0.448617	0.267833	1
parainfluenzae	0.0832711	0.75497	1
paraphrohaemolyticus		1	1
parvula	-0.0516669	0.757034	1
parvulum	-0.516873	0.212462	1
pasteri	0.0516394	0.895205	1
pectinovorum		1	1
perflava	0.430732	0.550148	1
periodonticum	-0.307536	0.352832	1
piscolens	-0.490155	0.329501	1
putidum		1	1
rava	0.903295	0.195381	1
reuteri_clade_938		1	1
rogosae	0.337479	0.430237	1
saburreum	0.486783	0.110749	1
saccharolytica		1	1
salivae	-0.377804	0.232899	1
salivarium	-0.672776	0.351173	1
satelles	1.4216	0.12713	1
scopos	0.0288187	0.989418	1
shahii		1	1
sinus	0.00492512	0.988682	1
sobrinus		1	1
socranskii	0.0607349	0.834372	1
sputorum	0.0600987	0.364983	1
stomatis	0.0587812	0.847389	1
subflava	-0.907766	0.263164	1
tannerae	0.585916	0.36469	1
thermophilus		1	1
uli		1	1
ultunensis		1	1
umeaense	0.00215491	0.986258	1
vaginalis		1	1
veroralis	0.0157329	0.981973	1
vincentii		1	1
wadei	0.696893	0.159242	1
wiggsiae	0.799364	0.494361	1
