## Supplementary material for "Harmonizing the oral-brain axis: Music-induced microbiota shifts in age-related cognitive disorders and healthy aging": Table S5

### Sheet: Table S5
Table S5. Results from multivariable association between KEGG pathways obtained from functional gene prediction and musical stimuli (TP1 vs. TP2). KO: KEGG Orthology
Feature (KO)	Level 1	Level2	Level3	Coeficient	SD	N	N (not 0)	P-value	Q-value
ko01230	Biosynthesis of amino acids	Global and overview maps	Metabolism	-0.0310569020735329	0.00630015736528286	30	30	0.000221734783231549	0.0685160480185487
ko00120	Primary bile acid biosynthesis	Lipid metabolism	Metabolism	0.820309013879578	0.206263121419803	30	30	0.00137678489214747	0.155314890547806
ko04016	MAPK signaling pathway - plant	Signal transduction	Environmental Information Processing	-0.0949492039552144	0.0244534578884398	30	30	0.00165674769896756	0.155314890547806
ko05152	Tuberculosis	Infectious diseases: Bacterial	Human Diseases	0.0647880483662333	0.0174560140432411	30	30	0.00232379724377049	0.155314890547806
ko01524	Platinum drug resistance	Drug resistance: Antineoplastic	Human Diseases	-0.100303743856936	0.027799647591729	30	30	0.00285230727348946	0.155314890547806
ko00564	Glycerophospholipid metabolism	Lipid metabolism	Metabolism	0.0808620917465002	0.0225871595382057	30	30	0.00301582311743313	0.155314890547806
ko03013	RNA transport	Translation	Genetic Information Processing	0.0900948448257469	0.026289712162472	30	30	0.00408738339623133	0.180428781347926
ko05225	Hepatocellular carcinoma	Cancers: Specific types	Human Diseases	-0.191096115133102	0.0580830368016454	30	30	0.00536750019250574	0.207319694935534
ko00770	Pantothenate and CoA biosynthesis	Metabolism of cofactors and vitamins	Metabolism	-0.0315451802827643	0.00994054251608324	30	30	0.00676948294062124	0.232418914294662
ko00430	Taurine and hypotaurine metabolism	Metabolism of other amino acids	Metabolism	0.117165482080971	0.0403163387868637	30	30	0.0115013202985487	0.355390797225156
ko05322	Systemic lupus erythematosus	Immune diseases	Human Diseases	0.865421430238689	0.319109845016114	30	24	0.016856185801933	0.367986636445597
ko04070	Phosphatidylinositol signaling system	Signal transduction	Environmental Information Processing	0.12980580623242	0.0484614708546599	30	30	0.0179969860554704	0.367986636445597
ko00280	Valine, leucine and isoleucine degradation	Amino acid metabolism	Metabolism	-0.081387308805544	0.0306337848173753	30	30	0.0187787231962243	0.367986636445597
ko01120	Microbial metabolism in diverse environments	Global and overview maps	Metabolism	-0.0195176852994451	0.00745956101227093	30	30	0.02031538971975	0.367986636445597
ko00253	Tetracycline biosynthesis	Metabolism of terpenoids and polyketides	Metabolism	-0.457052303524165	0.175150817940386	30	30	0.0205937802469057	0.367986636445597
ko00340	Histidine metabolism	Amino acid metabolism	Metabolism	-0.245730476839951	0.0944880738255486	30	30	0.0209507834742997	0.367986636445597
ko00640	Propanoate metabolism	Carbohydrate metabolism	Metabolism	-0.0302795121761086	0.011644257390028	30	30	0.0209617616871957	0.367986636445597
ko00860	Porphyrin and chlorophyll metabolism	Metabolism of cofactors and vitamins	Metabolism	-0.238616274874272	0.0927419113699024	30	30	0.0221120722142461	0.367986636445597
ko00472	D-Arginine and D-ornithine metabolism	Metabolism of other amino acids	Metabolism	-0.498678775083241	0.196208562523133	30	30	0.0234980955651666	0.367986636445597
ko00061	Fatty acid biosynthesis	Lipid metabolism	Metabolism	0.0260249701527755	0.0102678871281385	30	30	0.0238179052715597	0.367986636445597
ko01062	Biosynthesis of terpenoids and steroids	Chemical structure transformation maps	Metabolism	0.659254255840589	0.264369351663462	30	30	0.0257791154740918	0.378902775724082
ko01056	Biosynthesis of type II polyketide backbone	Metabolism of terpenoids and polyketides	Metabolism	-0.526890875522721	0.213468937001458	30	30	0.0270764536352594	0.378902775724082
ko00071	Fatty acid degradation	Lipid metabolism	Metabolism	0.0596956470369115	0.0245193016697439	30	30	0.0288844060587231	0.378902775724082
ko00460	Cyanoamino acid metabolism	Metabolism of other amino acids	Metabolism	0.1043809511782	0.0441013945474898	30	30	0.032889715474114	0.378902775724082
ko00627	Aminobenzoate degradation	Xenobiotics biodegradation and metabolism	Metabolism	0.133941456124467	0.0571937910377364	30	30	0.0344924150678434	0.378902775724082
ko00940	Phenylpropanoid biosynthesis	Biosynthesis of other secondary metabolites	Metabolism	0.231299983754332	0.0992250024160145	30	30	0.0352103131872231	0.378902775724082
ko00966	Glucosinolate biosynthesis	Biosynthesis of other secondary metabolites	Metabolism	-0.158634261015849	0.0685098759339695	30	30	0.0362680034583887	0.378902775724082
ko04213	Longevity regulating pathway - multiple species	Aging	Organismal Systems	0.0415847442977035	0.0181741399685107	30	30	0.0382000962500568	0.378902775724082
ko00980	Metabolism of xenobiotics by cytochrome P450	Xenobiotics biodegradation and metabolism	Metabolism	0.289170457943381	0.126630491385135	30	30	0.0385306040845494	0.378902775724082
ko04917	Prolactin signaling pathway	Endocrine system	Organismal Systems	0.427709309362687	0.187837801572395	30	30	0.0390120282658415	0.378902775724082
ko05100	Bacterial invasion of epithelial cells	Infectious diseases: Bacterial	Human Diseases	0.496698414182111	0.21890087871939	30	30	0.0396033724324584	0.378902775724082
ko00910	Nitrogen metabolism	Energy metabolism	Metabolism	-0.137628784926826	0.0606676034605105	30	30	0.0396396838657662	0.378902775724082
ko01210	2-Oxocarboxylic acid metabolism	Global and overview maps	Metabolism	-0.0394737060871382	0.0174843862702175	30	30	0.0404653449802417	0.378902775724082
ko00562	Inositol phosphate metabolism	Carbohydrate metabolism	Metabolism	0.138826598300772	0.0627937598207588	30	30	0.044193042845017	0.397446490330684
ko00982	Drug metabolism - cytochrome P450	Xenobiotics biodegradation and metabolism	Metabolism	0.277939102182272	0.126723389509432	30	30	0.0456722586598784	0.397446490330684
ko00830	Retinol metabolism	Metabolism of cofactors and vitamins	Metabolism	0.254340596039583	0.117526498155	30	30	0.0482311950194719	0.397446490330684
ko01523	Antifolate resistance	Drug resistance: Antineoplastic	Human Diseases	-0.0430587935335287	0.0199040378619944	30	30	0.0483026364727489	0.397446490330684
ko05016	Huntington's disease	Neurodegenerative diseases	Human Diseases	0.153963955766782	0.0713793314486831	30	30	0.0488769146684984	0.397446490330684
ko00220	Arginine biosynthesis	Amino acid metabolism	Metabolism	-0.0348427443076754	0.0164850846000112	30	30	0.0529826653630506	0.409640578279572
ko02025	Biofilm formation - Pseudomonas aeruginosa	Cellular community - prokaryotes	Cellular Processes	0.0557760868196842	0.0263949899590875	30	30	0.0530279065734074	0.409640578279572
ko04113	Meiosis - yeast	Cell growth and death	Cellular Processes	0.182899238966763	0.0885128921353571	30	30	0.0578138450956206	0.435718978891385
ko01110	Biosynthesis of secondary metabolites	Global and overview maps	Metabolism	-0.0232500498014531	0.0114357521347121	30	30	0.0614552921847963	0.440670472447013
ko00524	Neomycin, kanamycin and gentamicin biosynthesis	Biosynthesis of other secondary metabolites	Metabolism	0.142324572099312	0.0709436982004862	30	30	0.0645582927373631	0.440670472447013
ko00630	Glyoxylate and dicarboxylate metabolism	Carbohydrate metabolism	Metabolism	-0.112208326336076	0.0566301623487702	30	30	0.0675334052480078	0.440670472447013
ko04918	Thyroid hormone synthesis	Endocrine system	Organismal Systems	-0.114711543736944	0.0585229779632979	30	30	0.0701961331323228	0.440670472447013
ko00511	Other glycan degradation	Glycan biosynthesis and metabolism	Metabolism	0.155047874383187	0.0799390638556901	30	30	0.0728518114582415	0.440670472447013
ko04072	Phospholipase D signaling pathway	Signal transduction	Environmental Information Processing	0.465252886132267	0.241539584270375	30	30	0.0746306670221426	0.440670472447013
ko00650	Butanoate metabolism	Carbohydrate metabolism	Metabolism	-0.0674804821888927	0.0350358161068058	30	30	0.0746514297957039	0.440670472447013
ko05231	Choline metabolism in cancer	Cancers: Overview	Human Diseases	0.32041720456809	0.166754205863648	30	30	0.0752653190856159	0.440670472447013
ko00401	Novobiocin biosynthesis	Biosynthesis of other secondary metabolites	Metabolism	-0.0329213957765243	0.0172126892847968	30	30	0.07647558448518	0.440670472447013
ko00362	Benzoate degradation	Xenobiotics biodegradation and metabolism	Metabolism	-0.124734471453454	0.0658983502542478	30	30	0.0792396357212921	0.440670472447013
ko01100	Metabolic pathways	Global and overview maps	Metabolism	-0.0168753619925373	0.00892918725548455	30	30	0.0796551513714856	0.440670472447013
ko04011	MAPK signaling pathway - yeast	Signal transduction	Environmental Information Processing	-0.338553248161253	0.179496202894479	30	30	0.0801956902913249	0.440670472447013
ko00626	Naphthalene degradation	Xenobiotics biodegradation and metabolism	Metabolism	0.14285593937853	0.0757554323797396	30	30	0.0802500220266655	0.440670472447013
ko00720	Carbon fixation pathways in prokaryotes	Energy metabolism	Metabolism	-0.0820547683837044	0.0435721478348002	30	30	0.0806180298121532	0.440670472447013
ko03040	Spliceosome	Transcription	Genetic Information Processing	0.638220749107449	0.342789772476793	30	24	0.0837484729256227	0.440670472447013
ko01054	Nonribosomal peptide structures	Metabolism of terpenoids and polyketides	Metabolism	-0.320137296529041	0.17245678315814	30	30	0.0845738384528543	0.440670472447013
ko00520	Amino sugar and nucleotide sugar metabolism	Carbohydrate metabolism	Metabolism	0.0824860589983073	0.044486543280293	30	30	0.0848984164443475	0.440670472447013
ko04142	Lysosome	Transport and catabolism	Cellular Processes	0.146577380481108	0.0796446386522302	30	30	0.0870031538085187	0.440670472447013
ko00785	Lipoic acid metabolism	Metabolism of cofactors and vitamins	Metabolism	0.104822744345392	0.0571111697666958	30	30	0.0877742312250286	0.440670472447013
ko00592	alpha-Linolenic acid metabolism	Lipid metabolism	Metabolism	0.324319305949806	0.176879291224862	30	30	0.0880628880121503	0.440670472447013
ko00010	Glycolysis / Gluconeogenesis	Carbohydrate metabolism	Metabolism	0.0686706200824953	0.037498651023297	30	30	0.0884193180961645	0.440670472447013
ko00625	Chloroalkane and chloroalkene degradation	Xenobiotics biodegradation and metabolism	Metabolism	0.133314996085066	0.0737220165862807	30	30	0.0920762918360079	0.451612288528991
ko00500	Starch and sucrose metabolism	Carbohydrate metabolism	Metabolism	0.134425358736989	0.0763174564858322	30	30	0.099984781551947	0.469409138113995
ko00642	Ethylbenzene degradation	Xenobiotics biodegradation and metabolism	Metabolism	0.260897424279559	0.148847929744049	30	30	0.101500248028986	0.469409138113995
ko01059	Biosynthesis of enediyne antibiotics	Metabolism of terpenoids and polyketides	Metabolism	0.327519177099752	0.187021852805376	30	30	0.101773775687226	0.469409138113995
ko00960	Tropane, piperidine and pyridine alkaloid biosynthesis	Biosynthesis of other secondary metabolites	Metabolism	-0.052726139241922	0.030233136208778	30	30	0.103067224410763	0.469409138113995
ko00333	Prodigiosin biosynthesis	Biosynthesis of other secondary metabolites	Metabolism	0.0360322949663669	0.0206762889451561	30	30	0.103300392853565	0.469409138113995
ko00121	Secondary bile acid biosynthesis	Lipid metabolism	Metabolism	0.407230581867888	0.236900700726456	30	30	0.107637949917956	0.475798514740626
ko00981	Insect hormone biosynthesis	Metabolism of terpenoids and polyketides	Metabolism	0.139508838459269	0.0811948298699667	30	30	0.107786071300466	0.475798514740626
ko00361	Chlorocyclohexane and chlorobenzene degradation	Xenobiotics biodegradation and metabolism	Metabolism	0.293946769853307	0.17227277317175	30	30	0.110029803681878	0.47886210334789
ko05418	Fluid shear stress and atherosclerosis	Cardiovascular diseases	Human Diseases	-0.0627351444856079	0.0370270571215294	30	30	0.112326689617363	0.479996778542276
ko05200	Pathways in cancer	Cancers: Overview	Human Diseases	-0.160395013006189	0.0953170891009175	30	30	0.114581724650721	0.479996778542276
ko00130	Ubiquinone and other terpenoid-quinone biosynthesis	Metabolism of cofactors and vitamins	Metabolism	-0.152752305707286	0.0908763639217514	30	30	0.114950684828895	0.479996778542276
ko00903	Limonene and pinene degradation	Metabolism of terpenoids and polyketides	Metabolism	0.107389799614816	0.0645477002867076	30	30	0.118380995856438	0.48502459719008
ko00601	Glycosphingolipid biosynthesis - lacto and neolacto series	Glycan biosynthesis and metabolism	Metabolism	0.46365454174949	0.28066146772954	30	24	0.120776014589431	0.48502459719008
ko04066	HIF-1 signaling pathway	Signal transduction	Environmental Information Processing	0.0529670182186877	0.0321455720604813	30	30	0.121661550714333	0.48502459719008
ko05150	Staphylococcus aureus infection	Infectious diseases: Bacterial	Human Diseases	0.206375746845489	0.126570848204883	30	30	0.125276556071319	0.48502459719008
ko04934	Cushing's syndrome	Endocrine and metabolic diseases	Human Diseases	-0.182294603906572	0.111897247085449	30	30	0.125572711246623	0.48502459719008
ko05211	Renal cell carcinoma	Cancers: Specific types	Human Diseases	-0.182294603906572	0.111897247085449	30	30	0.125572711246623	0.48502459719008
ko00310	Lysine degradation	Amino acid metabolism	Metabolism	0.0788334755735188	0.0492847712863734	30	30	0.132015736695756	0.503615588135661
ko02060	Phosphotransferase system (PTS)	Membrane transport	Environmental Information Processing	0.188649972392638	0.119007153795118	30	30	0.135243509021313	0.507735498059953
ko05230	Central carbon metabolism in cancer	Cancers: Overview	Human Diseases	0.0805766956045664	0.0509912483964659	30	30	0.136382026986978	0.507735498059953
ko01502	Vancomycin resistance	Drug resistance: Antimicrobial	Human Diseases	0.030230475330935	0.0195066653394678	30	30	0.143506626206283	0.519350326845707
ko00480	Glutathione metabolism	Metabolism of other amino acids	Metabolism	0.0362464574013686	0.023433875432298	30	30	0.14422440949949	0.519350326845707
ko00450	Selenocompound metabolism	Metabolism of other amino acids	Metabolism	-0.0286954937829004	0.0186009968607758	30	30	0.145204013484798	0.519350326845707
ko00906	Carotenoid biosynthesis	Metabolism of terpenoids and polyketides	Metabolism	0.409177876671322	0.268624429998252	30	30	0.149965505706201	0.519350326845707
ko00900	Terpenoid backbone biosynthesis	Metabolism of terpenoids and polyketides	Metabolism	-0.0531154303234321	0.034922245572847	30	30	0.150530042096871	0.519350326845707
ko00620	Pyruvate metabolism	Carbohydrate metabolism	Metabolism	-0.0179939595210617	0.0118830239158012	30	30	0.152206981419589	0.519350326845707
ko00410	beta-Alanine metabolism	Metabolism of other amino acids	Metabolism	-0.0909552367926002	0.0601634389205045	30	30	0.152824947247865	0.519350326845707
ko04013	MAPK signaling pathway - fly	Signal transduction	Environmental Information Processing	0.0883105847746568	0.0584329326663713	30	30	0.152947830883363	0.519350326845707
ko01040	Biosynthesis of unsaturated fatty acids	Lipid metabolism	Metabolism	0.0632060083284008	0.042292403138935	30	30	0.157240281216155	0.521573304806028
ko00565	Ether lipid metabolism	Lipid metabolism	Metabolism	0.427588659016999	0.287572060080033	30	30	0.159215467438908	0.521573304806028
ko00670	One carbon pool by folate	Metabolism of cofactors and vitamins	Metabolism	-0.0523415271949233	0.0352410557381965	30	30	0.15964640431952	0.521573304806028
ko00590	Arachidonic acid metabolism	Lipid metabolism	Metabolism	-0.135729103830757	0.0915516211152789	30	30	0.160354252286643	0.521573304806028
ko01501	beta-Lactam resistance	Drug resistance: Antimicrobial	Human Diseases	-0.0285332510748333	0.0195053074002547	30	30	0.16559575260051	0.532153544196259
ko00790	Folate biosynthesis	Metabolism of cofactors and vitamins	Metabolism	-0.0495392087434993	0.0340381954760102	30	30	0.167613886007663	0.532153544196259
ko02020	Two-component system	Signal transduction	Environmental Information Processing	0.0369214625546988	0.0255281265299968	30	30	0.170107172622828	0.532153544196259
ko00531	Glycosaminoglycan degradation	Glycan biosynthesis and metabolism	Metabolism	-0.0804327920175562	0.0556667785642445	30	30	0.170495795713365	0.532153544196259
ko00260	Glycine, serine and threonine metabolism	Amino acid metabolism	Metabolism	-0.0378752238008881	0.0266950917516968	30	30	0.177832802840121	0.549503360775974
ko00643	Styrene degradation	Xenobiotics biodegradation and metabolism	Metabolism	0.101785779933338	0.0730621812851363	30	30	0.18530442106842	0.562596684150186
ko02010	ABC transporters	Membrane transport	Environmental Information Processing	0.0684243280600105	0.0491687626615124	30	30	0.185753973887184	0.562596684150186
ko00020	Citrate cycle (TCA cycle)	Carbohydrate metabolism	Metabolism	-0.0555581498480895	0.0401691015702174	30	30	0.18829379361273	0.562596684150186
ko04622	RIG-I-like receptor signaling pathway	Immune system	Organismal Systems	-0.287223501084065	0.209206427349446	30	30	0.19136963645703	0.562596684150186
ko00522	Biosynthesis of 12-, 14- and 16-membered macrolides	Metabolism of terpenoids and polyketides	Metabolism	-0.348492891341326	0.254757024341443	30	6	0.192887120407735	0.562596684150186
ko01200	Carbon metabolism	Global and overview maps	Metabolism	-0.0267164076237956	0.0195481689102729	30	30	0.193268582968509	0.562596684150186
ko00591	Linoleic acid metabolism	Lipid metabolism	Metabolism	0.381421429289761	0.282102045972776	30	30	0.197792592880762	0.562596684150186
ko03410	Base excision repair	Replication and repair	Genetic Information Processing	0.0204199986496169	0.0151387639347663	30	30	0.198798055269416	0.562596684150186
ko01212	Fatty acid metabolism	Global and overview maps	Metabolism	0.024749817356188	0.0184614266960338	30	30	0.201392275964946	0.562596684150186
ko01051	Biosynthesis of ansamycins	Metabolism of terpenoids and polyketides	Metabolism	0.0671488221875156	0.0502615992109517	30	30	0.202865506547617	0.562596684150186
ko05142	Chagas disease (American trypanosomiasis)	Infectious diseases: Parasitic	Human Diseases	0.211174630628155	0.158450946154139	30	30	0.203900793584079	0.562596684150186
ko05143	African trypanosomiasis	Infectious diseases: Parasitic	Human Diseases	0.210607587593526	0.158607999188711	30	30	0.205471927985308	0.562596684150186
ko00053	Ascorbate and aldarate metabolism	Carbohydrate metabolism	Metabolism	0.15568919772127	0.117807896985511	30	30	0.207507891569157	0.562596684150186
ko03430	Mismatch repair	Replication and repair	Genetic Information Processing	0.0220271577203637	0.0166696732411737	30	30	0.207559941725311	0.562596684150186
ko00350	Tyrosine metabolism	Amino acid metabolism	Metabolism	0.0506908002681504	0.0389071924459121	30	30	0.213644232551029	0.574052763984939
ko03020	RNA polymerase	Transcription	Genetic Information Processing	-0.012895961125992	0.00994186287275845	30	30	0.215553747574962	0.574190586212615
ko05010	Alzheimer's disease	Neurodegenerative diseases	Human Diseases	0.0856029905610361	0.0674079489963563	30	30	0.224813758967432	0.593738901888345
ko00052	Galactose metabolism	Carbohydrate metabolism	Metabolism	0.0783976443500364	0.0627171375177656	30	30	0.231784588684221	0.606961338164614
ko00140	Steroid hormone biosynthesis	Lipid metabolism	Metabolism	-0.225213662400067	0.180984459218331	30	30	0.233789828215714	0.607067705198787
ko03018	RNA degradation	Folding, sorting and degradation	Genetic Information Processing	-0.0372959670816177	0.0306112745455359	30	30	0.243216356589854	0.623870700021957
ko05204	Chemical carcinogenesis	Cancers: Overview	Human Diseases	0.182636864297929	0.150264288390456	30	30	0.24429888253287	0.623870700021957
ko05206	MicroRNAs in cancer	Cancers: Overview	Human Diseases	-0.0805566729276203	0.0667969845546044	30	30	0.247806820760262	0.625214661591426
ko00965	Betalain biosynthesis	Biosynthesis of other secondary metabolites	Metabolism	-0.172790834660217	0.143615887387228	30	30	0.248871855584937	0.625214661591426
ko00030	Pentose phosphate pathway	Carbohydrate metabolism	Metabolism	0.0246462024652445	0.0208866490394141	30	30	0.257663420509955	0.642080620464323
ko05014	Amyotrophic lateral sclerosis (ALS)	Neurodegenerative diseases	Human Diseases	-0.149275377294796	0.128551821049996	30	30	0.264974214451859	0.647785388374049
ko00540	Lipopolysaccharide biosynthesis	Glycan biosynthesis and metabolism	Metabolism	-0.170495235975286	0.147509392579927	30	30	0.26709699811568	0.647785388374049
ko00941	Flavonoid biosynthesis	Biosynthesis of other secondary metabolites	Metabolism	0.313731673358719	0.27269000085783	30	30	0.269208098162417	0.647785388374049
ko00945	Stilbenoid, diarylheptanoid and gingerol biosynthesis	Biosynthesis of other secondary metabolites	Metabolism	0.313731673358719	0.27269000085783	30	30	0.269208098162417	0.647785388374049
ko00550	Peptidoglycan biosynthesis	Glycan biosynthesis and metabolism	Metabolism	-0.0143223626203808	0.0125120046938588	30	30	0.271531122291504	0.647785388374049
ko04626	Plant-pathogen interaction	Environmental adaptation	Organismal Systems	0.0573484022377064	0.0502314620294694	30	30	0.272737827521923	0.647785388374049
ko00363	Bisphenol degradation	Xenobiotics biodegradation and metabolism	Metabolism	0.21864515695864	0.195964930474383	30	16	0.283320544996493	0.647785388374049
ko00902	Monoterpenoid biosynthesis	Metabolism of terpenoids and polyketides	Metabolism	0.218645156958632	0.195964930474833	30	16	0.283320544997535	0.647785388374049
ko00404	Staurosporine biosynthesis	Biosynthesis of other secondary metabolites	Metabolism	0.218645156958648	0.195964930476044	30	16	0.283320544999723	0.647785388374049
ko00232	Caffeine metabolism	Biosynthesis of other secondary metabolites	Metabolism	0.218645156958648	0.195964930476102	30	16	0.283320545001155	0.647785388374049
ko04723	Retrograde endocannabinoid signaling	Nervous system	Organismal Systems	0.218645156958648	0.195964930476102	30	16	0.283320545001155	0.647785388374049
ko00901	Indole alkaloid biosynthesis	Biosynthesis of other secondary metabolites	Metabolism	0.271508744942495	0.244289375317303	30	17	0.285109426598287	0.647785388374049
ko00521	Streptomycin biosynthesis	Biosynthesis of other secondary metabolites	Metabolism	0.0262960795187079	0.0238860130597742	30	30	0.289509448425895	0.652530216604007
ko00040	Pentose and glucuronate interconversions	Carbohydrate metabolism	Metabolism	0.0777413716914215	0.071064175708369	30	30	0.292438063759128	0.652530216604007
ko00791	Atrazine degradation	Xenobiotics biodegradation and metabolism	Metabolism	-0.296938157712662	0.27377547680958	30	30	0.296421659465204	0.652530216604007
ko00680	Methane metabolism	Energy metabolism	Metabolism	-0.0489040979202329	0.0454146444427696	30	30	0.299760358737121	0.652530216604007
ko04260	Cardiac muscle contraction	Circulatory system	Organismal Systems	0.246518669631508	0.229749764205818	30	30	0.301424128755294	0.652530216604007
ko04071	Sphingolipid signaling pathway	Signal transduction	Environmental Information Processing	0.693353838956909	0.647749547088392	30	25	0.302545060714074	0.652530216604007
ko05133	Pertussis	Infectious diseases: Bacterial	Human Diseases	-0.0753666026502553	0.0705277762390281	30	30	0.303325864339875	0.652530216604007
ko00909	Sesquiterpenoid and triterpenoid biosynthesis	Metabolism of terpenoids and polyketides	Metabolism	0.218796970926186	0.205086716039798	30	26	0.30409175142711	0.652530216604007
ko03440	Homologous recombination	Replication and repair	Genetic Information Processing	0.0184338917260438	0.0174425735820035	30	30	0.308483801779668	0.655538757481697
ko04922	Glucagon signaling pathway	Endocrine system	Organismal Systems	0.047355657994782	0.0449296960275306	30	30	0.309736759198472	0.655538757481697
ko04217	Necroptosis	Cell growth and death	Cellular Processes	-0.0308368115094633	0.0300730173078862	30	30	0.322567463608038	0.673840852751193
ko04910	Insulin signaling pathway	Endocrine system	Organismal Systems	0.0500971181119818	0.0488755976199038	30	30	0.32275215626143	0.673840852751193
ko05340	Primary immunodeficiency	Immune diseases	Human Diseases	0.0548493374456285	0.0537617065286542	30	30	0.324926495339572	0.673840852751193
ko04614	Renin-angiotensin system	Endocrine system	Organismal Systems	0.277631067526636	0.278229382696745	30	30	0.335287625454792	0.690692508436871
ko04940	Type I diabetes mellitus	Endocrine and metabolic diseases	Human Diseases	0.022114918112761	0.0226783649489474	30	30	0.346032962397956	0.708107187953434
ko01503	Cationic antimicrobial peptide (CAMP) resistance	Drug resistance: Antimicrobial	Human Diseases	0.0253396078617456	0.0262882570360359	30	30	0.351444734613447	0.709629228747231
ko01130	Biosynthesis of antibiotics	Global and overview maps	Metabolism	-0.00792512508445119	0.00836369812247341	30	30	0.359422305216563	0.709629228747231
ko04932	Non-alcoholic fatty liver disease (NAFLD)	Endocrine and metabolic diseases	Human Diseases	0.257571379181168	0.276063368593635	30	29	0.366624966586546	0.709629228747231
ko05012	Parkinson's disease	Neurodegenerative diseases	Human Diseases	0.257571379181168	0.276063368593635	30	29	0.366624966586546	0.709629228747231
ko00760	Nicotinate and nicotinamide metabolism	Metabolism of cofactors and vitamins	Metabolism	-0.0317454434617294	0.0342296024674574	30	30	0.369418587293695	0.709629228747231
ko00920	Sulfur metabolism	Energy metabolism	Metabolism	0.0261524085041311	0.0282806841076288	30	30	0.370764429531107	0.709629228747231
ko03008	Ribosome biogenesis in eukaryotes	Translation	Genetic Information Processing	0.0306801635919157	0.0337868761063184	30	30	0.379217733651443	0.709629228747231
ko04612	Antigen processing and presentation	Immune system	Organismal Systems	0.266060149661977	0.293375242065394	30	30	0.379807933417916	0.709629228747231
ko04657	IL-17 signaling pathway	Immune system	Organismal Systems	0.266060149661977	0.293375242065394	30	30	0.379807933417916	0.709629228747231
ko04659	Th17 cell differentiation	Immune system	Organismal Systems	0.266060149661977	0.293375242065394	30	30	0.379807933417916	0.709629228747231
ko04914	Progesterone-mediated oocyte maturation	Endocrine system	Organismal Systems	0.266060149661977	0.293375242065394	30	30	0.379807933417916	0.709629228747231
ko04915	Estrogen signaling pathway	Endocrine system	Organismal Systems	0.266060149661977	0.293375242065394	30	30	0.379807933417916	0.709629228747231
ko05215	Prostate cancer	Cancers: Specific types	Human Diseases	0.266060149661977	0.293375242065394	30	30	0.379807933417916	0.709629228747231
ko04146	Peroxisome	Transport and catabolism	Cellular Processes	-0.0397234696738337	0.044294218931838	30	30	0.384982828035979	0.709629228747231
ko00240	Pyrimidine metabolism	Nucleotide metabolism	Metabolism	-0.0102332104601928	0.0114175878557296	30	30	0.385262344885392	0.709629228747231
ko00405	Phenazine biosynthesis	Biosynthesis of other secondary metabolites	Metabolism	-0.0141051688505636	0.0157629379904749	30	30	0.386003525852647	0.709629228747231
ko02024	Quorum sensing	Cellular community - prokaryotes	Cellular Processes	0.0183573856727548	0.0207403368778279	30	30	0.391048542604542	0.709629228747231
ko00563	Glycosylphosphatidylinositol (GPI)-anchor biosynthesis	Glycan biosynthesis and metabolism	Metabolism	0.327264937937351	0.370732633551805	30	19	0.392276058577283	0.709629228747231
ko00250	Alanine, aspartate and glutamate metabolism	Amino acid metabolism	Metabolism	-0.0129016142252131	0.0146222746025803	30	30	0.392498426368038	0.709629228747231
ko04115	p53 signaling pathway	Cell growth and death	Cellular Processes	-0.245130868716915	0.277949481083637	30	30	0.392707437267885	0.709629228747231
ko04138	Autophagy - yeast	Transport and catabolism	Cellular Processes	0.155416138171195	0.177129210804421	30	30	0.395068223606706	0.709744657526002
ko00440	Phosphonate and phosphinate metabolism	Metabolism of other amino acids	Metabolism	-0.0528730446354018	0.0611782396102521	30	30	0.402018169327327	0.710845290411069
ko00473	D-Alanine metabolism	Metabolism of other amino acids	Metabolism	0.0235507923116539	0.0272602363631353	30	30	0.402188671798578	0.710845290411069
ko00400	Phenylalanine, tyrosine and tryptophan biosynthesis	Amino acid metabolism	Metabolism	-0.00686996628188202	0.00795887057386368	30	30	0.402582284213389	0.710845290411069
ko05020	Prion diseases	Neurodegenerative diseases	Human Diseases	0.262711147511114	0.306724285501825	30	29	0.406140196140654	0.713052957996944
ko00330	Arginine and proline metabolism	Amino acid metabolism	Metabolism	0.0157615614649671	0.0195252640600059	30	30	0.43302983150343	0.755967332963615
ko04214	Apoptosis - fly	Cell growth and death	Cellular Processes	-0.0867340077729826	0.109650161845866	30	30	0.442135145509877	0.757943609876341
ko03450	Non-homologous end-joining	Replication and repair	Genetic Information Processing	0.27419887521268	0.348823056843044	30	30	0.444928955978607	0.757943609876341
ko04920	Adipocytokine signaling pathway	Endocrine system	Organismal Systems	-0.0943108548097863	0.121330235790532	30	30	0.449913493847347	0.757943609876341
ko00730	Thiamine metabolism	Metabolism of cofactors and vitamins	Metabolism	0.0145498850058992	0.0190267852750222	30	30	0.45714407077702	0.757943609876341
ko00195	Photosynthesis	Energy metabolism	Metabolism	-0.00985030568595704	0.0129670346013015	30	30	0.460069548581087	0.757943609876341
ko04973	Carbohydrate digestion and absorption	Digestive system	Organismal Systems	0.0806457366984707	0.106964676365269	30	30	0.463373756071741	0.757943609876341
ko01053	Biosynthesis of siderophore group nonribosomal peptides	Metabolism of terpenoids and polyketides	Metabolism	-0.0810084126257375	0.108796571417485	30	30	0.468837159273239	0.757943609876341
ko00072	Synthesis and degradation of ketone bodies	Lipid metabolism	Metabolism	0.0506335677323184	0.0693262817258068	30	30	0.477211456700905	0.757943609876341
ko05134	Legionellosis	Infectious diseases: Bacterial	Human Diseases	-0.034382264556037	0.0474021912830897	30	30	0.4801985482966	0.757943609876341
ko00525	Acarbose and validamycin biosynthesis	Biosynthesis of other secondary metabolites	Metabolism	-0.0807145520220284	0.111664102624981	30	30	0.481684125207749	0.757943609876341
ko04141	Protein processing in endoplasmic reticulum	Folding, sorting and degradation	Genetic Information Processing	-0.116020642252315	0.163423389883353	30	30	0.489398974541519	0.757943609876341
ko00300	Lysine biosynthesis	Amino acid metabolism	Metabolism	-0.0132230402054176	0.0190899154347908	30	30	0.499845107870414	0.757943609876341
ko04210	Apoptosis	Cell growth and death	Cellular Processes	0.266949766135558	0.387004665021092	30	29	0.501604446381603	0.757943609876341
ko04974	Protein digestion and absorption	Digestive system	Organismal Systems	0.155390552374892	0.22795367327478	30	30	0.506564866141072	0.757943609876341
ko00944	Flavone and flavonol biosynthesis	Biosynthesis of other secondary metabolites	Metabolism	0.389696756508936	0.573384940317821	30	26	0.507813403481046	0.757943609876341
ko05111	Biofilm formation - Vibrio cholerae	Cellular community - prokaryotes	Cellular Processes	0.0115581058161524	0.017047373017603	30	30	0.508823609127415	0.757943609876341
ko04726	Serotonergic synapse	Nervous system	Organismal Systems	-0.149748612347306	0.221408877473503	30	30	0.509842241108284	0.757943609876341
ko04728	Dopaminergic synapse	Nervous system	Organismal Systems	-0.149748612347306	0.221408877473503	30	30	0.509842241108284	0.757943609876341
ko05030	Cocaine addiction	Substance dependence	Human Diseases	-0.149748612347306	0.221408877473503	30	30	0.509842241108284	0.757943609876341
ko05031	Amphetamine addiction	Substance dependence	Human Diseases	-0.149748612347306	0.221408877473503	30	30	0.509842241108284	0.757943609876341
ko05034	Alcoholism	Substance dependence	Human Diseases	-0.149748612347306	0.221408877473503	30	30	0.509842241108284	0.757943609876341
ko00621	Dioxin degradation	Xenobiotics biodegradation and metabolism	Metabolism	0.0457747784043088	0.0677125133063414	30	30	0.510044060741735	0.757943609876341
ko04022	cGMP-PKG signaling pathway	Signal transduction	Environmental Information Processing	-0.186814431257585	0.277129876912854	30	30	0.511222767233913	0.757943609876341
ko04261	Adrenergic signaling in cardiomyocytes	Circulatory system	Organismal Systems	-0.186814431257585	0.277129876912854	30	30	0.511222767233913	0.757943609876341
ko04911	Insulin secretion	Endocrine system	Organismal Systems	-0.186814431257585	0.277129876912854	30	30	0.511222767233913	0.757943609876341
ko04925	Aldosterone synthesis and secretion	Endocrine system	Organismal Systems	-0.186814431257585	0.277129876912854	30	30	0.511222767233913	0.757943609876341
ko04960	Aldosterone-regulated sodium reabsorption	Excretory system	Organismal Systems	-0.186814431257585	0.277129876912854	30	30	0.511222767233913	0.757943609876341
ko04961	Endocrine and other factor-regulated calcium reabsorption	Excretory system	Organismal Systems	-0.186814431257585	0.277129876912854	30	30	0.511222767233913	0.757943609876341
ko04970	Salivary secretion	Digestive system	Organismal Systems	-0.186814431257585	0.277129876912854	30	30	0.511222767233913	0.757943609876341
ko04971	Gastric acid secretion	Digestive system	Organismal Systems	-0.186814431257585	0.277129876912854	30	30	0.511222767233913	0.757943609876341
ko04972	Pancreatic secretion	Digestive system	Organismal Systems	-0.186814431257585	0.277129876912854	30	30	0.511222767233913	0.757943609876341
ko00750	Vitamin B6 metabolism	Metabolism of cofactors and vitamins	Metabolism	0.0174463634724091	0.0260036322472687	30	30	0.513188864761932	0.757943609876341
ko00930	Caprolactam degradation	Xenobiotics biodegradation and metabolism	Metabolism	-0.0922592355001181	0.138149811540092	30	30	0.51510730768295	0.757943609876341
ko04931	Insulin resistance	Endocrine and metabolic diseases	Human Diseases	-0.0218359209967995	0.0332881777879694	30	30	0.522481047492937	0.760677542939679
ko04024	cAMP signaling pathway	Signal transduction	Environmental Information Processing	-0.179391106936707	0.274157650966703	30	30	0.523500092531584	0.760677542939679
ko00984	Steroid degradation	Xenobiotics biodegradation and metabolism	Metabolism	0.153475749662833	0.237058054482063	30	30	0.527835380740535	0.760677542939679
ko04919	Thyroid hormone signaling pathway	Endocrine system	Organismal Systems	-0.179001409839058	0.277455384622426	30	30	0.529259083351002	0.760677542939679
ko04724	Glutamatergic synapse	Nervous system	Organismal Systems	-0.0299104926985431	0.0463635041733318	30	30	0.529274018550262	0.760677542939679
ko04976	Bile secretion	Digestive system	Organismal Systems	-0.160219475874207	0.253527910560417	30	30	0.537596895154141	0.769062225012175
ko00360	Phenylalanine metabolism	Amino acid metabolism	Metabolism	-0.0102119698281674	0.0163016930524621	30	30	0.541109241074819	0.77051961056276
ko04216	Ferroptosis	Cell growth and death	Cellular Processes	-0.0821301759389106	0.132186707547601	30	30	0.54437405642478	0.770960461678525
ko00365	Furfural degradation	Xenobiotics biodegradation and metabolism	Metabolism	0.375896325310762	0.614461721392325	30	25	0.550509813269829	0.770960461678525
ko00471	D-Glutamine and D-glutamate metabolism	Metabolism of other amino acids	Metabolism	-0.0211826348639808	0.0347205884693032	30	30	0.551578137798389	0.770960461678525
ko05205	Proteoglycans in cancer	Cancers: Overview	Human Diseases	-0.0108195547802912	0.0178329916883125	30	30	0.553751851327447	0.770960461678525
ko00633	Nitrotoluene degradation	Xenobiotics biodegradation and metabolism	Metabolism	-0.0636530214380286	0.104952187156063	30	30	0.553893923924377	0.770960461678525
ko00281	Geraniol degradation	Metabolism of terpenoids and polyketides	Metabolism	0.0929780023214799	0.158763993305854	30	30	0.56744102171307	0.786274778965644
ko04964	Proximal tubule bicarbonate reclamation	Excretory system	Organismal Systems	-0.0701538107382627	0.121104916028124	30	30	0.571603357921013	0.788506417846398
ko00600	Sphingolipid metabolism	Lipid metabolism	Metabolism	0.032491713494206	0.0577123783035402	30	30	0.582343727154226	0.799752051958471
ko00523	Polyketide sugar unit biosynthesis	Metabolism of terpenoids and polyketides	Metabolism	-0.0620816002823024	0.114792828304372	30	30	0.59713587485875	0.816437988191831
ko04621	NOD-like receptor signaling pathway	Immune system	Organismal Systems	-0.0343841054109248	0.065089728766581	30	30	0.605594054064138	0.820810395732994
ko00190	Oxidative phosphorylation	Energy metabolism	Metabolism	-0.0324411542149752	0.0614207094875298	30	30	0.605646505589394	0.820810395732994
ko03030	DNA replication	Replication and repair	Genetic Information Processing	0.00945996753773102	0.0182501257076238	30	30	0.612308333158588	0.822210828218402
ko00622	Xylene degradation	Xenobiotics biodegradation and metabolism	Metabolism	0.0260025647717877	0.0502849927755733	30	30	0.613156074596091	0.822210828218402
ko00051	Fructose and mannose metabolism	Carbohydrate metabolism	Metabolism	0.0196174932765217	0.0381582827814397	30	30	0.615194932543287	0.822210828218402
ko01220	Degradation of aromatic compounds	Global and overview maps	Metabolism	0.0193674951429974	0.0379021660612275	30	30	0.617323340280483	0.822210828218402
ko00970	Aminoacyl-tRNA biosynthesis	Translation	Genetic Information Processing	-0.00687092254498414	0.0138409073177791	30	30	0.62730036843576	0.826908463709236
ko00624	Polycyclic aromatic hydrocarbon degradation	Xenobiotics biodegradation and metabolism	Metabolism	0.350745340981675	0.710803628663772	30	24	0.629345864274754	0.826908463709236
ko00740	Riboflavin metabolism	Metabolism of cofactors and vitamins	Metabolism	0.0146202044413864	0.0296863011253133	30	30	0.630006536539563	0.826908463709236
ko00270	Cysteine and methionine metabolism	Amino acid metabolism	Metabolism	0.00940884334280696	0.0191921477414142	30	30	0.631554684256892	0.826908463709236
ko04727	GABAergic synapse	Nervous system	Organismal Systems	-0.023036911813306	0.0474184216927887	30	30	0.634608936798086	0.827401525192441
ko00908	Zeatin biosynthesis	Metabolism of terpenoids and polyketides	Metabolism	-0.0225812922993119	0.0469459183643773	30	30	0.637942506411785	0.828253086055637
ko04714	Thermogenesis	Environmental adaptation	Organismal Systems	-0.0585970816969819	0.131958126101023	30	30	0.663787096397395	0.856611803862094
ko04212	Longevity regulating pathway - worm	Aging	Organismal Systems	-0.00661257538143474	0.0149648564830077	30	30	0.665329556397743	0.856611803862094
ko05219	Bladder cancer	Cancers: Specific types	Human Diseases	-0.0392874376400982	0.0904960381389858	30	30	0.670806769977375	0.860080049473066
ko02030	Bacterial chemotaxis	Cell motility	Cellular Processes	0.0368428335536644	0.0897117898356985	30	30	0.68752371246629	0.87588942354501
ko02040	Flagellar assembly	Cell motility	Cellular Processes	0.110371166758462	0.272842613633584	30	30	0.691940602347346	0.87588942354501
ko00364	Fluorobenzoate degradation	Xenobiotics biodegradation and metabolism	Metabolism	0.271898247212041	0.675351307097241	30	29	0.693320785720367	0.87588942354501
ko00311	Penicillin and cephalosporin biosynthesis	Biosynthesis of other secondary metabolites	Metabolism	0.0290992739988335	0.0781662679481883	30	30	0.715263560641672	0.87588942354501
ko00290	Valine, leucine and isoleucine biosynthesis	Amino acid metabolism	Metabolism	0.0139172716853987	0.037483901041648	30	30	0.715982501482943	0.87588942354501
ko03060	Protein export	Folding, sorting and degradation	Genetic Information Processing	-0.00696851395348403	0.0188468788434439	30	30	0.717106505391247	0.87588942354501
ko04930	Type II diabetes mellitus	Endocrine and metabolic diseases	Human Diseases	-0.00844064083524169	0.0232728317688936	30	30	0.722259195004783	0.87588942354501
ko00561	Glycerolipid metabolism	Lipid metabolism	Metabolism	0.00973325780145823	0.0269986066642007	30	30	0.723847289791151	0.87588942354501
ko03022	Basal transcription factors	Transcription	Genetic Information Processing	0.102411729485545	0.289522774377117	30	30	0.728814546070205	0.87588942354501
ko05110	Vibrio cholerae infection	Infectious diseases: Bacterial	Human Diseases	-0.078734621308043	0.223209890685622	30	30	0.729539016760826	0.87588942354501
ko02026	Biofilm formation - Escherichia coli	Cellular community - prokaryotes	Cellular Processes	0.0110226244439	0.0322455506810919	30	30	0.737552816416625	0.87588942354501
ko01055	Biosynthesis of vancomycin group antibiotics	Metabolism of terpenoids and polyketides	Metabolism	-0.0331150905571728	0.102158558430613	30	30	0.75061375812532	0.87588942354501
ko05164	Influenza A	Infectious diseases: Viral	Human Diseases	0.12717562926613	0.39827591625401	30	29	0.754202185017778	0.87588942354501
ko04152	AMPK signaling pathway	Signal transduction	Environmental Information Processing	-0.0124071582502675	0.0403916881638963	30	30	0.763234785830383	0.87588942354501
ko04014	Ras signaling pathway	Signal transduction	Environmental Information Processing	0.0834906483862975	0.281294938311023	30	6	0.768803596888888	0.87588942354501
ko04080	Neuroactive ligand-receptor interaction	Signaling molecules and interaction	Environmental Information Processing	0.0834906483862975	0.281294938311023	30	6	0.768803596888888	0.87588942354501
ko04666	Fc gamma R-mediated phagocytosis	Immune system	Organismal Systems	0.0834906483862975	0.281294938311023	30	6	0.768803596888888	0.87588942354501
ko04912	GnRH signaling pathway	Endocrine system	Organismal Systems	0.0834906483862975	0.281294938311023	30	6	0.768803596888888	0.87588942354501
ko04924	Renin secretion	Endocrine system	Organismal Systems	0.0834906483862975	0.281294938311023	30	6	0.768803596888888	0.87588942354501
ko04928	Parathyroid hormone synthesis, secretion and action	Endocrine system	Organismal Systems	0.0834906483862975	0.281294938311023	30	6	0.768803596888888	0.87588942354501
ko04979	Cholesterol metabolism	Digestive system	Organismal Systems	0.0834906483862975	0.281294938311023	30	6	0.768803596888888	0.87588942354501
ko05166	HTLV-I infection	Infectious diseases: Viral	Human Diseases	0.0834906483862975	0.281294938311023	30	6	0.768803596888888	0.87588942354501
ko05410	Hypertrophic cardiomyopathy (HCM)	Cardiovascular diseases	Human Diseases	0.0834906483862975	0.281294938311023	30	6	0.768803596888888	0.87588942354501
ko00623	Toluene degradation	Xenobiotics biodegradation and metabolism	Metabolism	-0.0348842767270052	0.119742583147147	30	30	0.775072805734764	0.87588942354501
ko04978	Mineral absorption	Digestive system	Organismal Systems	0.0644109046435318	0.22657575532182	30	30	0.780357370553734	0.87588942354501
ko00332	Carbapenem biosynthesis	Biosynthesis of other secondary metabolites	Metabolism	0.0197575155219899	0.0698986966669854	30	30	0.781574106119214	0.87588942354501
ko04215	Apoptosis - multiple species	Cell growth and death	Cellular Processes	0.10916136772048	0.387606687952121	30	29	0.782347834622727	0.87588942354501
ko05145	Toxoplasmosis	Infectious diseases: Parasitic	Human Diseases	0.10916136772048	0.387606687952121	30	29	0.782347834622727	0.87588942354501
ko05161	Hepatitis B	Infectious diseases: Viral	Human Diseases	0.10916136772048	0.387606687952121	30	29	0.782347834622727	0.87588942354501
ko05163	Human cytomegalovirus infection	Infectious diseases: Viral	Human Diseases	0.10916136772048	0.387606687952121	30	29	0.782347834622727	0.87588942354501
ko05167	Kaposi's sarcoma-associated herpesvirus infection	Infectious diseases: Viral	Human Diseases	0.10916136772048	0.387606687952121	30	29	0.782347834622727	0.87588942354501
ko05168	Herpes simplex infection	Infectious diseases: Viral	Human Diseases	0.10916136772048	0.387606687952121	30	29	0.782347834622727	0.87588942354501
ko05210	Colorectal cancer	Cancers: Specific types	Human Diseases	0.10916136772048	0.387606687952121	30	29	0.782347834622727	0.87588942354501
ko05222	Small cell lung cancer	Cancers: Specific types	Human Diseases	0.10916136772048	0.387606687952121	30	29	0.782347834622727	0.87588942354501
ko05416	Viral myocarditis	Cardiovascular diseases	Human Diseases	0.10916136772048	0.387606687952121	30	29	0.782347834622727	0.87588942354501
ko00950	Isoquinoline alkaloid biosynthesis	Biosynthesis of other secondary metabolites	Metabolism	0.00538154764054279	0.0206854708911501	30	30	0.798526975962547	0.890775579683852
ko01057	Biosynthesis of type II polyketide products	Metabolism of terpenoids and polyketides	Metabolism	-0.0640346682023733	0.255198733129857	30	30	0.805520601934242	0.895344841718276
ko04151	PI3K-Akt signaling pathway	Signal transduction	Environmental Information Processing	0.0431957468746352	0.189400773949439	30	30	0.82289280981504	0.911375907644614
ko00514	Other types of O-glycan biosynthesis	Glycan biosynthesis and metabolism	Metabolism	-0.0383552499009326	0.176595744489869	30	30	0.831191794757055	0.917215946176732
ko00660	C5-Branched dibasic acid metabolism	Carbohydrate metabolism	Metabolism	-0.00402623431037578	0.0188683654664054	30	30	0.834102527105702	0.917215946176732
ko00380	Tryptophan metabolism	Amino acid metabolism	Metabolism	-0.0106741364936741	0.0521529813600613	30	30	0.840775861076905	0.921275677562992
ko03050	Proteasome	Folding, sorting and degradation	Genetic Information Processing	0.036055212835916	0.200584521519072	30	30	0.85992399289307	0.938927610614695
ko03420	Nucleotide excision repair	Replication and repair	Genetic Information Processing	0.00406480828087676	0.0257229236981569	30	30	0.87669548057583	0.953581977766764
ko03070	Bacterial secretion system	Membrane transport	Environmental Information Processing	0.00438204735594922	0.0288693098308154	30	30	0.881518912539121	0.953581977766764
ko05120	Epithelial cell signaling in Helicobacter pylori infection	Infectious diseases: Bacterial	Human Diseases	-0.00566524607353358	0.0381549683306404	30	30	0.884081490948782	0.953581977766764
ko00515	Mannose type O-glycan biosynthesis	Glycan biosynthesis and metabolism	Metabolism	-0.0417706861017412	0.291631970770343	30	30	0.888149002111402	0.953581977766764
ko00603	Glycosphingolipid biosynthesis - globo and isoglobo series	Glycan biosynthesis and metabolism	Metabolism	-0.0111669179459417	0.0802650074936145	30	30	0.891332413068646	0.953581977766764
ko04122	Sulfur relay system	Folding, sorting and degradation	Genetic Information Processing	0.00556990626263788	0.0420308690080561	30	30	0.896459284715969	0.953581977766764
ko04068	FoxO signaling pathway	Signal transduction	Environmental Information Processing	0.00521735586605037	0.0406902471141842	30	30	0.899797532561806	0.953581977766764
ko04112	Cell cycle - Caulobacter	Cell growth and death	Cellular Processes	0.00305499961668829	0.0241391983047782	30	30	0.901090188646585	0.953581977766764
ko00780	Biotin metabolism	Metabolism of cofactors and vitamins	Metabolism	0.00438176934372857	0.03592259487183	30	30	0.904649958975658	0.953581977766764
ko00513	Various types of N-glycan biosynthesis	Glycan biosynthesis and metabolism	Metabolism	0.00847057381599825	0.0695318250836414	30	30	0.904770566882895	0.953581977766764
ko05132	Salmonella infection	Infectious diseases: Bacterial	Human Diseases	-0.0174742364886166	0.147462449691243	30	30	0.907355309226745	0.953581977766764
ko04144	Endocytosis	Transport and catabolism	Cellular Processes	0.0698761499953728	0.62040580145223	30	21	0.911923135913589	0.953581977766764
ko00230	Purine metabolism	Nucleotide metabolism	Metabolism	-0.00118419425947328	0.0107020566905608	30	30	0.913463642132563	0.953581977766764
ko04211	Longevity regulating pathway	Aging	Organismal Systems	0.00324239242021444	0.0344982008539021	30	30	0.9264511343021	0.963883503364812
ko00604	Glycosphingolipid biosynthesis - ganglio series	Glycan biosynthesis and metabolism	Metabolism	0.00644542112597719	0.074388280286925	30	30	0.932180228952608	0.966589566262939
ko03010	Ribosome	Translation	Genetic Information Processing	-0.00105192132529292	0.013350554700009	30	30	0.938312933245329	0.968624690033091
ko00571	Lipoarabinomannan (LAM) biosynthesis	Glycan biosynthesis and metabolism	Metabolism	-0.0218663611127634	0.287317750498091	30	30	0.940412320420477	0.968624690033091
ko03320	PPAR signaling pathway	Endocrine system	Organismal Systems	-0.00477264925379946	0.0692977796994678	30	30	0.946065846884026	0.971210454110179
ko00983	Drug metabolism - other enzymes	Xenobiotics biodegradation and metabolism	Metabolism	0.00101504938454558	0.0157487519672804	30	30	0.949521046126619	0.971529812096441
ko05165	Human papillomavirus infection	Infectious diseases: Viral	Human Diseases	-0.000656800507442767	0.0138219632247213	30	30	0.962771115306328	0.973304236255981
ko05203	Viral carcinogenesis	Cancers: Overview	Human Diseases	-0.000656800507442767	0.0138219632247213	30	30	0.962771115306328	0.973304236255981
ko01052	Type I polyketide structures	Metabolism of terpenoids and polyketides	Metabolism	0.00656710986550024	0.138838031316655	30	30	0.962941851484695	0.973304236255981
ko05146	Amoebiasis	Infectious diseases: Parasitic	Human Diseases	-0.0101079273967111	0.21909697167486	30	30	0.963854680564175	0.973304236255981
ko00510	N-Glycan biosynthesis	Glycan biosynthesis and metabolism	Metabolism	0.00321733366529979	0.0810999822454355	30	30	0.968915444082095	0.974507493541991
ko00710	Carbon fixation in photosynthetic organisms	Energy metabolism	Metabolism	0.000706413023561936	0.0210913093031693	30	30	0.973754217465373	0.974507493541991
ko00261	Monobactam biosynthesis	Biosynthesis of other secondary metabolites	Metabolism	0.000656351907702894	0.0201759273867586	30	30	0.974507493541991	0.974507493541991
